# Decomposing the genetic background of chronic back pain

**DOI:** 10.1101/2024.02.14.24302763

**Authors:** Elizaveta E. Elgaeva, Irina V. Zorkoltseva, Arina V. Nostaeva, Dmitrii A. Verzun, Evgeny S. Tiys, Anna N. Timoshchuk, Anatoliy V. Kirichenko, Gulnara R. Svishcheva, Maxim B. Freidin, Frances M. K. Williams, Pradeep Suri, Yurii S. Aulchenko, Tatiana I. Axenovich, Yakov A. Tsepilov

## Abstract

Chronic back pain (CBP) is a disabling condition with a lifetime prevalence of 40% and a substantial socioeconomic burden. Because of the high heterogeneity of CBP, subphenotyping may be necessary to improve prediction and support personalized treatment for those with CBP. The lack of distinct cellular and molecular markers for CBP complicates the task of subphenotyping.

To investigate CBP subphenotypes, we decomposed the genetic background of CBP into a shared genetic background common to other chronic pain conditions (back, neck, hip, knee, stomach, and head pain) and unshared genetic background related only to CBP. We showed that the shared and unshared genetic backgrounds of CBP differ in their biological functions: the first one is likely to control processes mainly in nervous, immune and musculoskeletal systems underlying chronic pain development regardless its site, while the second may contribute more to local processes in spine leading to chronic pain precisely in the back. We identified 18 genes with shared impact across different chronic pain conditions and two genes that were specific for CBP. These findings may contribute to future development of targets and new biomarkers for chronic pain management.

Next, among people with CBP, we demonstrated that polygenic risk scores accounting for the shared and unshared genetic backgrounds of CBP may underpin different subphenotypes of CBP cases. These subphenotypes are characterized by varying genetic predisposition to a wide array of medical conditions and interventions such as diabetes mellitus, myocardial infarction, diagnostic endoscopic procedures, and surgery involving muscles, bones, and joints. The proposed genetic decomposition framework holds promise for investigating the genetic underpinnings of other heterogeneous diseases.

**Author Summary:** Chronic back pain (CBP) is a prevalent disabling health problem with heterogeneous clinical presentation and natural history. This may contribute to generic pain treatment approaches not sufficiently effective when prescribed for patients with certain characteristics. Development of more personalized treatment is needed, and may benefit from a deep understanding of CBP biology, such as genomics. It is known that chronic pain is under the control of both environmental and genetic background. Here we applied bioinformatic methods to study the genetic background of CBP decomposed into two parts: a shared one common to six distinct chronic pain types, and unshared, which is specific to CBP. This approach allowed us to identify more genes potentially involved in CBP development. Among them 18 belong to the shared genetic background contributing to development of chronic pain in general, and two are specific for CBP. We demonstrate that these two parts of the genetic background of CBP are associated with distinct biological pathways and underlie predisposition to different medical states and procedures, involving diabetes, myocardial infarction, and musculoskeletal surgery. Decomposition of CBP genetic background into shared and unshared may provide a better understanding of mechanisms of CBP and facilitate development of personalized pain treatment.
