## Supplementary Tables for "Decomposing the genetic background of chronic back pain": Supplementary Table ST2. Characteristics of pain traits.xlsx

### Sheet: ST2a
Supplementary Table ST2a. Characteristics of pain traits
Legend
N_snp - number of SNPs in a GWAS
lambda_gc - is a median estimate of inflation factor
intercept - is an intercept in the regression model
intercept_se - is a standandart error of the intercept
mean_chi2 - is a mean value of the chi-square statistic
h2 - is an SNP-based heritability of the trait estimated using LD Score regression
h2_se - is a standart error of SNP-based heritability estimate
h2_pval - is a p-value of SNP-based heritability estimate
α - linear combination coefficient for SGIT
γ - linear combination coefficient for UGIT
Trait	N_snp	lambda_gc	intercept	intercept_se	mean_chi2	h2	h2_se	h2_pval	α	γ
Hip	1168023	1.13272	1.02099	0.00714001	1.14346	0.0235035	0.00216832	2.23664e-27	0.26908	-0.188096
Back	1168023	1.20026	1.01657	0.00745702	1.23686	0.0421881	0.00266042	1.24416e-56	0.404852	0.716995
Neck	1168023	1.16029	1.01655	0.00747868	1.17984	0.0317198	0.00241528	2.13192e-39	0.364286	-0.254648
Knee	1168023	1.1998	1.00687	0.00677764	1.22944	0.0430457	0.00241582	5.10323e-71	0.322558	-0.225478
Head	1168023	1.15192	1.0188	0.0073035	1.18105	0.0316771	0.00239972	8.73147e-40	0.209247	-0.146271
Stomach	1168023	1.0916	1.02194	0.00642768	1.09616	0.0146874	0.00183504	1.20565e-15	0.202889	-0.141826
SGIT	1168023	1.33541	1.03759	0.00886442	1.40268	0.0706227	0.00333095	9.16092e-100
UGIT	1168023	1.06321	0.987876	0.00627077	1.06046	0.014085	0.00197167	9.08522e-13

### Sheet: ST2b
Supplementary Table ST2b. Genetic and phenotypic correlations between pain traits
Statistically significant (p-value < 0.0018) genetic correlation coefficients are written in red.
Legend
Trait 1, 2 - name of the pain trait in the pair
rg - pairwise genetic correlation calculated using LD Score Regression (Bulik-Sullivan et al., Nat Genet, 2015, doi: 10.1038/ng.3211)
p-value - p-value of genetic correlation
pheno_corr - airwise phenotypic correlation between traits estimated as described by Stephens in PLoS One, 2013, doi: 10.1371/journal.pone.0065245
N_snp - number of SNPs used for calculation of phenotypic correlation
Trait 1	Trait 2	rg	p-value	pheno_corr	N_snp
Hip	Back	0.747714	1.53085e-75	0.241244	5469868
Hip	Neck	0.831834	7.51386e-64	0.1973	5505465
Hip	Knee	0.701965	1.10923e-53	0.215997	5482046
Hip	Head	0.307865	2.54119e-07	0.0746876	5497387
Hip	Stomach	0.709061	1.34782e-20	0.0977605	5558890
Hip	SGIT	0.880999	2.49996e-266	0.469059	5436224
Hip	UGIT	-0.0865037	0.284432	-0.117943	5583700
Back	Neck	0.874654	6.54408e-157	0.264872	5451033
Back	Knee	0.559068	3.63254e-59	0.187978	5408580
Back	Head	0.385885	3.61426e-22	0.117821	5428459
Back	Stomach	0.667795	1.22505e-32	0.145797	5487699
Back	SGIT	0.899075	0	0.618837	5442365
Back	UGIT	0.435838	4.98295e-22	0.572815	5595207
Neck	Knee	0.635637	9.74691e-53	0.1823	5451631
Neck	Head	0.431061	4.18078e-25	0.158761	5480398
Neck	Stomach	0.734875	3.46787e-30	0.14274	5535685
Neck	SGIT	0.940349	0	0.578462	5454568
Neck	UGIT	0.069482	0.281269	-0.167788	5555801
Knee	Head	0.25774	6.31674e-11	0.0696707	5440415
Knee	Stomach	0.56707	7.64851e-24	0.103762	5501147
Knee	SGIT	0.782573	0	0.477744	5399658
Knee	UGIT	-0.334914	1.10413e-52	-0.197958	5535477
Head	Stomach	0.591532	2.55283e-23	0.140235	5538525
Head	SGIT	0.539922	3.76401e-94	0.304743	5370829
Head	UGIT	-0.231764	0.000137242	-0.153115	5564134
Stomach	SGIT	0.831122	9.12016e-94	0.326874	5428417
Stomach	UGIT	-0.177828	0.0381224	-0.128275	5620922
SGIT	UGIT	-0.00312209	0.951168	-0.00785005	5400758
