## Supplementary Tables for "Decomposing the genetic background of chronic back pain": Supplementary Table ST4. Results of SNP effect prediction using Variant Effect Predictor and FATMM tools.xlsx

### Sheet: ST4a
Supplementary Table ST4a. Results of SNP effect prediction using Variant Effect Predictor
Results provided only for the new replicated locus of rs11079993 variant associated with SGIT. Genomic coordinates are provided according to the GRCh37 genomic build.
The description of output columns can be found here: https://m.ensembl.org/info/docs/tools/vep/online/VEP_web_documentation.pdf
Uploaded_variation	Location	Allele	Consequence	IMPACT	SYMBOL	Gene	Feature_type	Feature	BIOTYPE	EXON	INTRON	HGVSc	HGVSp	cDNA_position	CDS_position	Protein_position	Amino_acids	Codons	Existing_variation	DISTANCE	STRAND	FLAGS	SYMBOL_SOURCE	HGNC_ID	MANE_SELECT	MANE_PLUS_CLINICAL	TSL	APPRIS	SIFT	PolyPhen	AF	CLIN_SIG	SOMATIC	PHENO	PUBMED	MOTIF_NAME	MOTIF_POS	HIGH_INF_POS	MOTIF_SCORE_CHANGE	TRANSCRIPTION_FACTORS
rs11079993	17:50301552-50301552	T	downstream_gene_variant	MODIFIER	snoZ178	ENSG00000252109	Transcript	ENST00000516300.1	snoRNA	-	-	-	-	-	-	-	-	-	rs11079993	2066	-1	-	RFAM	-	-	-	-	-	-	-	0.3421	-	-	1	31194737	-	-	-	-	-
rs34796998	17:50307873-50307873	G	upstream_gene_variant	MODIFIER	snoZ178	ENSG00000252109	Transcript	ENST00000516300.1	snoRNA	-	-	-	-	-	-	-	-	-	rs34796998	4166	-1	-	RFAM	-	-	-	-	-	-	-	0.3466	-	-	1	31527586	-	-	-	-	-
rs12602632	17:50307888-50307888	A	upstream_gene_variant	MODIFIER	snoZ178	ENSG00000252109	Transcript	ENST00000516300.1	snoRNA	-	-	-	-	-	-	-	-	-	rs12602632	4181	-1	-	RFAM	-	-	-	-	-	-	-	0.3470	-	-	-	-	-	-	-	-	-
rs953988	17:50311047-50311047	C	intergenic_variant	MODIFIER	-	-	-	-	-	-	-	-	-	-	-	-	-	-	rs953988	-	-	-	-	-	-	-	-	-	-	-	0.3470	-	-	-	-	-	-	-	-	-
rs12453010	17:50316131-50316131	T	intergenic_variant	MODIFIER	-	-	-	-	-	-	-	-	-	-	-	-	-	-	rs12453010	-	-	-	-	-	-	-	-	-	-	-	0.3460	-	-	1	32246137	-	-	-	-	-
rs967823	17:50317276-50317276	G	intergenic_variant	MODIFIER	-	-	-	-	-	-	-	-	-	-	-	-	-	-	rs967823	-	-	-	-	-	-	-	-	-	-	-	0.3199	-	-	-	31527586	-	-	-	-	-

### Sheet: ST4b
Supplementary Table ST4b. Results of SNP effect prediction using FATHMM-XF
Results provided only for the new replicated locus of rs11079993 variant associated with SGIT. Genomic coordinates are provided according to the GRCh37 genomic build.
SNP	Chromosome	Position	Ref. Base	Mutant Base	Coding Score	Non-Coding Score	Warning
rs11079993	17	50301552	G	T	--	0.071206	benign
rs34796998	17	50307873	C	G	--	0.073646	benign
rs12602632	17	50307888	G	A	--	0.065274	benign
rs953988	17	50311047	T	C	--	0.084076	benign
rs12453010	17	50316131	C	T	--	0.079821	benign
rs967823	17	50317276	A	G	--	0.062808	benign
Legend
Coding Score - prediction for coding SNPs given as scores [0-1], scores > 0.5 are predicted to be deleterious, scores < 0.5 are predicted to be neutral/benign
Non-Coding Score - prediction for non-coding SNPs given as scores [0-1], scores > 0.5 are predicted to be deleterious, scores < 0.5 are predicted to be neutral/benign
Warning - predicted consequence of SNP
