## Supplementary Tables for "Decomposing the genetic background of chronic back pain": Supplementary Table ST7. Results of gene-based and conditional analyses.xlsx

### Sheet: ST7
Supplementary Table ST7. Results of conditional gene-based association analysis (COJO) of genes showing significant association signals under unconditional analysis (ACAT-O p-value < 2.5e-06)
Genes passed conditional analysis are highlighted in pink
*For genes with no conditional SNP selected the gene-based p-values remained unchanged.
					P-values
Trait	Set	Gene	Chr	Position	ACAT-V	SKAT-O	PCA	ACAT-O	COJO*
SGIT	ncod	MRPS21	1	150293861	1.04e-08	2.92e-08	1.6e-08	1.56e-08	0.1564
	ncod	PRPF3	1	150321479	2.06e-08	1.15e-09	3.21e-09	2.45e-09	0.9531
	ncod	RPRD2	1	150363091	1.23e-08	1.45e-08	1.33e-08	1.33e-08	0.0088
	ncod	TARS2	1	150487414	2.47e-09	3.86e-10	4.79e-09	9.36e-10	0.4035
	nsyn	ECM1	1	150508062	2.3e-10	2.15e-10	1.02e-10	1.6e-10	0.0916
	cod	ECM1	1	150508062	2.88e-10	2.15e-10	1.96e-10	2.27e-10	0.1044
	ncod	ECM1	1	150508062	1.56e-05	5.67e-07	5.78e-08	1.57e-07	0.2532
	ncod	ERICH2	2	170766878	2.68e-06	0.0008	1.04e-06	2.25e-06	2.25e-06
	ncod	LANCL1	2	210431249	2.21e-06	3.23e-07	1.11e-06	6.74e-07	0.571276
	nsyn	CPS1	2	210477682	1.03e-05	1.12e-06	1.27e-06	1.69e-06	3.75e-05
	ncod	KLHDC8B	3	49171598	2.72e-07	4.63e-07	2.94e-07	3.24e-07	0.7228
	ncod	C3orf84	3	49177634	7.77e-07	1.36e-07	1.4e-06	3.2e-07	0.000717
	ncod	IHO1	3	49198428	1.45e-06	6.25e-07	1.38e-06	9.95e-07	0.06928
	ncod	C3orf62	3	49268596	7.89e-07	3.24e-06	7.31e-06	1.75e-06	0.7657
	ncod	USP4	3	49277144	3.06e-06	1.56e-05	6.26e-07	1.51e-06	0.1107
	nsyn	GPX1	3	49357176	1.33e-06	5.62e-07	4.38e-07	6.24e-07	0.0124
	cod	GPX1	3	49357176	1.33e-06	5.62e-07	4.38e-07	6.24e-07	0.0124
	ncod	GPX1	3	49357176	8.04e-07	3.12e-07	3.97e-07	4.31e-07	0.0022
	ncod	RHOA	3	49359139	1.5e-06	4.86e-08	1.02e-08	2.51e-08	0.0117
	ncod	TCTA	3	49412212	1.26e-06	4.67e-09	4.86e-09	7.13e-09	0.0029
	cod	AMT	3	49416778	1.06e-06	2.85e-07	3.47e-07	4.09e-07	0.0022
	ncod	AMT	3	49416778	1.95e-06	1.71e-05	4.74e-09	1.42e-08	0.0074
	ncod	NICN1	3	49422333	1.5e-06	2.98e-08	1.52e-08	3e-08	0.0173
	cod	DAG1	3	49468713	8.75e-06	1.91e-06	1.44e-06	2.25e-06	0.032
	ncod	DAG1	3	49468713	2.43e-06	2.64e-06	2.61e-08	7.67e-08	0.019
	cod	BSN	3	49554477	1.61e-08	1.17e-06	4.6e-10	1.34e-09	0.0212
	ncod	BSN	3	49554477	5.73e-09	3.2e-09	3.44e-10	8.83e-10	0.0111
	ncod	APEH	3	49674014	7.43e-09	2.03e-05	5.88e-11	1.75e-10	0.0108
	cod	MST1	3	49683947	3.11e-09	1.38e-08	2.93e-10	7.88e-10	0.0159
	ncod	RNF123	3	49689538	2.94e-09	1.41e-08	5.08e-11	1.49e-10	0.0199
	ncod	AMIGO3	3	49716829	5.43e-10	2.15e-10	1.29e-10	2.11e-10	0.052
	ncod	GMPPB	3	49716844	1.63e-09	2.31e-08	4.1e-11	1.2e-10	0.0339
	ncod	IP6K1	3	49724294	2.03e-09	3.01e-08	4.5e-11	1.32e-10	1.32e-10
	ncod	CDHR4	3	49790732	7.38e-09	1.14e-07	7.7e-10	2.08e-09	0.0242
	ncod	UBA7	3	49805209	1.4e-09	1.98e-08	5.84e-11	1.68e-10	0.0181
	cod	TRAIP	3	49828601	6.96e-10	2.17e-10	3.41e-10	3.34e-10	0.3782
	ncod	TRAIP	3	49828601	1.82e-09	3.37e-08	5.19e-11	1.51e-10	0.0155
	cod	CAMKV	3	49857988	1.63e-07	1.46e-07	7.54e-08	1.14e-07	0.0149
	ncod	CAMKV	3	49857988	6.33e-07	2.9e-08	2.5e-07	7.48e-08	0.0219
	nsyn	MST1R	3	49887002	4.31e-06	5.66e-07	5.78e-07	8.05e-07	0.1598
	cod	MST1R	3	49887002	5.27e-06	5.66e-07	2.92e-07	5.57e-07	0.1289
	ncod	MST1R	3	49887002	2.07e-06	2.9e-07	4.23e-06	7.2e-07	0.0495
	cod	MON1A	3	49907160	5.28e-07	6.69e-08	1.12e-06	1.69e-07	0.0253
	ncod	MON1A	3	49907160	1.39e-06	6.32e-08	1.01e-07	1.13e-07	0.0294
	cod	RBM6	3	49940007	2.53e-06	1.65e-07	6.91e-07	3.8e-07	0.056
	ncod	RBM6	3	49940007	5.83e-07	2.16e-06	7.2e-07	8.41e-07	0.0227
	cod	RBM5	3	50088919	3.51e-07	1.33e-07	1.39e-07	1.71e-07	0.0224
	ncod	RBM5	3	50088919	4.41e-07	2.98e-08	7.77e-08	6.16e-08	0.0117
	nsyn	SEMA3F	3	50155045	3.24e-08	6.49e-09	1.06e-08	1.07e-08	0.0095
	cod	SEMA3F	3	50155045	7.52e-08	1.23e-08	2.44e-08	2.21e-08	0.0139
	ncod	SEMA3F	3	50155045	1.18e-07	3.41e-09	1.46e-07	9.72e-09	0.0105
	ncod	GNAT1	3	50191610	3.51e-08	3.35e-09	4.08e-09	5.24e-09	0.0072
	ncod	SLC38A3	3	50205246	7.56e-07	3.53e-08	3.33e-07	9.18e-08	0.0162
	nsyn	SLC39A8	4	102251080	1.53e-08	2.16e-10	1.74e-09	5.68e-10	5.68e-10
	cod	SLC39A8	4	102251080	4.59e-08	0.0055	2.61e-07	1.17e-07	0.3662
	ncod	MAML3	4	139716753	0.000112	1.06e-07	0.0038	3.17e-07	3.17e-07
	nsyn	WDR55	5	140664868	2.11e-05	4.42e-07	1.26e-05	1.26e-06	0.173
	cod	HARS1	5	140673035	2.78e-05	3.32e-08	1.78e-06	9.77e-08	0.238
	ncod	GABRB2	5	161288429	0.0008	0.0001	6.98e-07	2.08e-06	2.4e-06
	nsyn	UHRF1BP1	6	34792083	4.4e-05	6.59e-07	1.03e-05	1.83e-06	0.004
	ncod	GRM3	7	86643909	1.13e-05	5.59e-08	1.55e-05	1.66e-07	1.66e-07
	ncod	FOXP2	7	114086327	3e-06	1.03e-07	2.04e-07	2e-07	2e-07
	cod	FAM120AOS	9	93431441	3.51e-06	1.93e-06	1.52e-06	2.05e-06	0.3662
	ncod	SOX6	11	15966449	2.78e-05	0.0031	6.86e-07	2.01e-06	2.01e-06
	cod	PRKAG1	12	49002274	0.0002	5.71e-07	6.76e-07	9.27e-07	0.0008
	cod	KCNH3	12	49539030	0.0017	1.61e-07	1.04e-05	4.74e-07	0.818
	ncod	FZD10	12	130162459	1.33e-06	1.94e-06	4.86e-06	2.03e-06	2.22e-06
	ncod	PTBP1	19	797075	5.05e-06	3.1e-07	2.07e-07	3.64e-07	3.64e-07
	ncod	TCF20	22	42160013	1.01e-05	8.85e-05	6.94e-07	1.93e-06	1.93e-06
UGIT	ncod	CHST3	10	71964395	1.12e-07	6.43e-08	7.17e-08	7.81e-08	7.81e-08
	ncod	SPOCK2	10	72059034	4.64e-07	4.01e-08	1.37e-06	1.08e-07	0.7188
