## Supplementary Tables for "Decomposing the genetic background of chronic back pain": Supplementary Table ST9. Analysis of genetic correlations.xlsx

### Sheet: ST9
Supplementary Table ST9. Clusters of traits statistically significantly genetically correlated either with SGIT or UGIT
Current list of 322 complex traits was obtained from a larger list of 730 complex traits after filtering using the following thresholds: genetic correlation (rg) p-value < 3.42e-5; magnitude |rg| > 0.25.
322 traits were clustered in 11 manually annotated clusters; threshold for clustering 1.8.
Statistically significnat genetic correlations (p-value < 9.41e-07) are written in red. In each cluster a trait with the lowest p-value of genetic correlation is highlighted in yellow.
*GIP - genetically independent phenotype (1-4) constructed from chronic musculoskeletal pain conditions; Tsepilov et al., Commun Biol, 2020, doi:10.1038/s42003-020-1051-9
Legend
Cluster - name of the manually annotated cluster of genetically correlated traits
Trait - name of the trait from GWAS-Map database (Shashkova et al., Vavilovskii Zhurnal Genet Selektsii, 2021, doi: 10.18699/VJ20.686)
rg - pairwise genetic correlation calculated using LD Score Regression (Bulik-Sullivan et al., Nat Genet, 2015, doi: 10.1038/ng.3211)
p-value - p-value of genetic correlation
		SGIT		UGIT
Cluster	Trait	rg	p-value	rg	p-value
Pain-related traits and surgery	Alcohol drinker status: Previous	0.524537	5.20333e-31	-0.146726	0.0517377
	Diagnoses - main ICD10: N39 Other disorders of urinary system	0.686841	3.78698e-09	0.0067264	0.957155
	Diagnoses - main ICD10: N92 Excessive, frequent and irregular menstruation	0.495049	2.75211e-12	-0.00404176	0.96826
	Diagnoses - main ICD10: K21 Gastro-oesophageal reflux disease	0.631086	1.93789e-17	-0.0861632	0.41383
	Diagnoses - main ICD10: M75 Shoulder lesions	0.588984	2.48606e-11	-0.0169738	0.86408
	Diagnoses - main ICD10: R07 Pain in throat and chest	0.623635	3.36159e-50	-0.0361975	0.611923
	Diagnoses - main ICD10: K44 Diaphragmatic hernia	0.538217	4.28813e-10	-0.0300338	0.778523
	Diagnoses - main ICD10: I84 Haemorrhoids	0.320753	3.11958e-09	0.0234062	0.786835
	Diagnoses - main ICD10: K29 Gastritis and duodenitis	0.614871	6.96798e-24	-0.0241331	0.799145
	Diagnoses - main ICD10: K52 Other non-infective gastro-enteritis and colitis	0.642239	1.76807e-11	-0.133068	0.281406
	Diagnoses - main ICD10: K62 Other diseases of anus and rectum	0.618642	1.11853e-08	0.189607	0.169749
	Mouth/teeth dental problems: Painful gums	0.594415	1.75567e-14	-0.0527398	0.561563
	Mouth/teeth dental problems: Toothache	0.556012	2.41914e-18	-0.0870717	0.372435
	Non-cancer illness code, self-reported: back problem	0.703589	1.14644e-12	0.6638	2.84679e-07
	Diagnoses - main ICD10: M54 Dorsalgia	0.723109	3.67757e-37	0.294184	6.71308e-05
	Pain type(s) experienced in last month: Hip pain	0.858461	4.3514e-247	-0.075384	0.255362
	Pain type(s) experienced in last month: Stomach or abdominal pain	0.750884	7.56882e-106	-0.184458	0.00319932
	Pain type(s) experienced in last month: Facial pain	0.651712	2.44901e-16	-0.230156	0.0294121
	Pain type(s) experienced in last month: Back pain	0.888945	0	0.408486	9.40296e-19
	Pain type(s) experienced in last month: None of the above	-0.943878	0	0.0403769	0.411524
	Pain type(s) experienced in last month: Neck or shoulder pain	0.911273	0	-0.0152545	0.774696
	Non-cancer illness code, self-reported: hiatus hernia	0.60257	6.81755e-22	-0.235846	0.00923498
	Diagnoses - main ICD10: G47 Sleep disorders	0.358522	9.01707e-08	0.0201607	0.839794
	Non-cancer illness code, self-reported: prolapsed disc/slipped disc	0.62004	1.08807e-09	0.689694	7.67935e-07
	Illness, injury, bereavement, stress in last 2 years: Serious illness, injury or assault to yourself	0.635431	3.42208e-50	-0.0704583	0.343048
	Diagnoses - main ICD10: R10 Abdominal and pelvic pain	0.66698	9.29896e-49	-0.0211666	0.765319
	Non-cancer illness code, self-reported: irritable bowel syndrome	0.780149	4.61012e-10	-0.0719365	0.510594
	Non-cancer illness code, self-reported: gastro-oesophageal reflux (gord) / gastric reflux	0.590918	1.34399e-28	-0.12909	0.0966901
	Medication for cholesterol, blood pressure, diabetes, or take exogenous hormones: Hormone replacement therapy	0.425811	4.40169e-13	-0.0628594	0.522272
	Medication for pain relief, constipation, heartburn: Ranitidine (e.g. Zantac)	0.577934	4.87793e-11	-0.208499	0.110636
	Medication for pain relief, constipation, heartburn: Omeprazole (e.g. Zanprol)	0.724171	4.34748e-72	-0.12934	0.064599
	Medication for pain relief, constipation, heartburn: Laxatives (e.g. Dulcolax, Senokot)	0.610083	2.85862e-35	-0.0151033	0.857677
	Eye problems/disorders: None of the above	-0.262637	2.17101e-06	0.20641	0.0338251
	Treatment/medication code: diclofenac	0.66143	1.93798e-22	0.101817	0.273533
	Treatment/medication code: lansoprazole	0.636497	2.202e-37	-0.0694085	0.365412
	Treatment/medication code: ranitidine	0.543895	2.82616e-10	-0.237503	0.0610909
	Treatment/medication code: co-codamol	0.926218	5.6771e-47	-0.0688606	0.391624
	Treatment/medication code: omeprazole	0.782962	5.76975e-72	-0.065016	0.356094
	Treatment/medication code: tramadol	0.808507	8.80346e-38	-0.0343079	0.674959
	Treatment/medication code: amitriptyline	0.762688	2.12435e-23	0.00345299	0.973044
	Health satisfaction	0.753609	3.41885e-158	-0.0956085	0.106281
	Chest pain or discomfort	0.689129	1.11552e-139	-0.0707299	0.200272
	Neck/shoulder pain for 3+ months	0.822587	1.22988e-16	0.270445	0.0319564
	Bilateral oophorectomy (both ovaries removed)	0.481732	3.8575e-19	0.046485	0.562103
	Overall health rating	0.76905	0	-0.0773737	0.0562996
	Ever used hormone-replacement therapy (HRT)	0.459357	8.9663e-43	0.0496352	0.438382
	Taking other prescription medications	0.685874	6.67319e-237	-0.128713	0.00443642
	Sleep duration	-0.25964	2.44894e-26	-0.0109702	0.767499
	Number of operations, self-reported	0.611926	4.4915e-111	-0.0586352	0.232629
	Long-standing illness, disability or infirmity	0.764599	0	-0.0363734	0.433845
	Why stopped smoking: Doctor's advice	0.444682	1.13478e-06	-0.215544	0.0858468
	Other serious medical condition/disability diagnosed by doctor	0.591442	1.55118e-92	0.0586912	0.325448
	Ever had hysterectomy (womb removed)	0.513213	1.89536e-22	0.0265894	0.751359
	Sleeplessness / insomnia	0.526069	9.36332e-119	0.0127158	0.749556
	Back pain for 3+ months	0.754845	4.4048e-51	0.298254	0.00016639
	Other eye problems	0.551698	2.64794e-23	-0.0975684	0.267483
	Had other major operations	0.588447	1.41813e-48	-0.0552594	0.406196
	Frequency of tiredness / lethargy in last 2 weeks	0.755225	0	-0.0445323	0.313096
	Number of treatments/medications taken	0.667636	6.40208e-259	-0.161702	0.000153556
	Number of self-reported non-cancer illnesses	0.633265	1.1974e-225	-0.128419	0.00163879
	Had major operations	0.487127	2.17445e-22	-0.0584361	0.44649
	Ever had bowel cancer screening	0.358569	1.20689e-13	-0.0334737	0.660784
	D50 Iron deficiency anaemia	0.449238	9.18677e-08	-0.194237	0.0935791
	Back pain meta-analysis (450 K)	0.898904	0	0.402687	2.38663e-26
	Disk problems	0.580574	3.15751e-17	0.637463	1.52266e-09
	GIP1*	0.984044	0	0.0418705	0.248491
	Self-reported chronic back pain	0.91327	0	0.408526	1.12942e-41
	Self-reported chronic neck pain	0.933009	0	0.00797777	0.846887
	Self-reported chronic hip pain	0.881119	0	-0.0517486	0.307147
	Self-reported stomach neck pain	0.825043	1.40127e-302	-0.0828137	0.111409
Thrombosis	Blood clot, DVT, bronchitis, emphysema, asthma, rhinitis, eczema, allergy diagnosed by doctor: Blood clot in the leg (DVT)	0.387268	6.55957e-12	-0.0632594	0.454625
	Blood clot, DVT, bronchitis, emphysema, asthma, rhinitis, eczema, allergy diagnosed by doctor: Blood clot in the lung	0.336624	3.02112e-07	-0.0165635	0.878145
	Non-cancer illness code, self-reported: deep venous thrombosis (dvt)	0.381565	3.79489e-11	-0.0526291	0.515102
	Non-cancer illness code, self-reported: pulmonary embolism +/- dvt	0.343356	9.51697e-07	0.0186965	0.858229
	Deep venous thrombosis DVT	0.389288	1.00639e-16	-0.0147041	0.838063
	I80 Phlebitis and thrombophlebitis	0.254347	4.05271e-05	0.0149939	0.865346
	Pulmonary embolism DVT	0.364285	8.57078e-08	0.0222322	0.82648
	Venous thromboembolic disease	0.394417	3.68245e-21	0.00281544	0.961493
Injuries	Diagnoses - main ICD10: K57 Diverticular disease of intestine	0.329185	1.84742e-12	-0.142733	0.0691557
	Fractured bone site(s): Other bones	0.388107	8.29843e-11	0.00267971	0.975027
	Fractured bone site(s): Ankle	0.26119	4.8218e-05	-0.158996	0.153646
	Hearing difficulty/problems: Yes	0.331943	8.67542e-32	-0.0518727	0.32372
	Non-cancer illness code, self-reported: diverticular disease/diverticulitis	0.345909	9.13486e-15	-0.151509	0.0712519
	Illnesses of mother: None of the above (group 2)	-0.315214	5.58562e-10	-0.0240587	0.774522
	Illnesses of siblings: Bowel cancer	0.296439	9.80628e-05	0.0316085	0.787842
	Illnesses of siblings: None of the above (group 2)	-0.54218	1.52928e-15	0.0848319	0.343884
	Non-cancer illness code, self-reported: rheumatoid arthritis	0.410307	2.0334e-07	0.154489	0.191119
	Tinnitus: Yes, now most or all of the time	0.302172	1.74992e-11	0.042267	0.578101
	Tinnitus: Yes, but not now, but have in the past	0.498953	3.38783e-10	-0.0480066	0.668094
	Treatment/medication code: cetirizine	0.302333	3.97702e-06	0.0880919	0.411083
	Falls in the last year	0.591428	6.24213e-106	-0.138086	0.00925491
	Hearing difficulty/problems with background noise	0.337065	1.61061e-43	-0.0211576	0.678189
	Cough on most days	0.384462	7.08372e-16	-0.139606	0.0743754
	Ever stopped smoking for 6+ months	0.446291	7.81573e-07	-0.244424	0.0323358
	Number of self-reported cancers	0.355179	2.8716e-09	0.0419166	0.677091
	Fractured/broken bones in last 5 years	0.282006	2.8044e-14	-0.0577252	0.391848
	Loud music exposure frequency	0.417592	1.2081e-19	-0.0361617	0.648246
	Bring up phlegm/sputum/mucus on most days	0.544026	4.10901e-13	-0.16897	0.105896
	Cancer diagnosed by doctor	0.382427	8.41977e-10	-0.0539998	0.56491
	Vitamin and mineral supplements: Vitamin B	0.26213	8.57222e-07	-0.0665767	0.468159
	GIP3*	0.0222391	0.589326	0.469654	6.05971e-13
	GIP4*	-0.021184	0.657673	0.396906	9.54081e-08
Respiratory illnesses and smoking	Blood clot, DVT, bronchitis, emphysema, asthma, rhinitis, eczema, allergy diagnosed by doctor: Emphysema/chronic bronchitis	0.569302	5.03721e-34	0.0263671	0.717376
	Current employment status: Unable to work because of sickness or disability	0.764902	1.21235e-133	-0.0281698	0.626632
	Diagnoses - main ICD10: R69 Unknown and unspecified causes of morbidity	0.459933	2.44449e-07	-0.168783	0.129053
	Illnesses of father: Chronic bronchitis/emphysema	0.461383	7.38673e-26	-0.0661609	0.400024
	Illnesses of father: Lung cancer	0.313991	1.48061e-09	0.0260959	0.738682
	Illnesses of mother: Chronic bronchitis/emphysema	0.495963	3.47547e-20	-0.0294121	0.685559
	Illnesses of siblings: Chronic bronchitis/emphysema	0.687325	3.6711e-08	-0.0815262	0.522018
	Pain type(s) experienced in last month: Pain all over the body	0.74256	6.9552e-40	0.0332629	0.692414
	Non-cancer illness code, self-reported: emphysema/chronic bronchitis	0.579851	3.12185e-23	-0.00315025	0.969209
	Treatment/medication code: salbutamol 100micrograms spacehaler	0.351984	8.70335e-07	-0.0608262	0.611467
	Treatment/medication code: salbutamol	0.48635	1.93691e-12	0.00252297	0.980516
	Smoking siggaretes per day	0.317123	2.01242e-05	-0.0428298	0.687389
	Treatment/medication code: seretide 50 evohaler	0.315166	9.93059e-10	-0.0303687	0.67672
	Treatment/medication code: ventolin 100micrograms inhaler	0.253164	2.08095e-11	-0.0692525	0.316236
	Pack years of smoking PREVIEW ONLY	0.494252	1.13902e-42	-0.0385369	0.427996
	Number of cigarettes currently smoked daily (current cigarette smokers)	0.377315	1.07252e-06	-0.0215459	0.812969
	Pack years adult smoking as proportion of life span exposed to smoking PREVIEW ONLY	0.492037	8.53112e-40	-0.0406203	0.411466
	Shortness of breath walking on level ground	0.733825	8.81581e-66	-0.0527983	0.488274
	Breastfed as a baby	-0.252559	9.4353e-14	0.0944826	0.16459
	Number of cigarettes previously smoked daily	0.318736	2.15883e-12	-0.0429658	0.408218
	Usual walking pace	-0.447204	5.86557e-107	0.0110386	0.802622
	Mother's age at death	-0.560633	2.58447e-41	0.105718	0.170639
	Father's age at death	-0.398111	6.16015e-31	0.11035	0.06496
	Time from waking to first cigarette	-0.37092	2.28453e-07	0.00743854	0.947232
	Chest pain or discomfort walking normally	0.525009	1.18912e-28	0.131938	0.109709
	Average weekly fortified wine intake	-0.272076	1.36052e-09	-0.0269562	0.768296
	Leg pain on walking : action taken	-0.405884	1.35444e-07	-0.132491	0.22565
	Why stopped smoking: Illness or ill health	0.44468	3.22487e-08	-0.196748	0.095248
	Wheeze or whistling in the chest in last year	0.617024	9.78879e-156	-0.108971	0.0235082
	Chest pain or discomfort when walking uphill or hurrying	0.437283	4.17814e-06	-0.0254138	0.828131
	Healthspan	0.48839	3.71904e-53	-0.0581683	0.280474
Anthropometric traits	Diagnoses - main ICD10: K80 Cholelithiasis	0.295134	6.6229e-06	-0.172587	0.070306
	Diagnoses - main ICD10: G56 Mononeuropathies of upper limb	0.486929	7.04875e-22	-0.122382	0.102253
	Eye problems/disorders: Diabetes related eye disease	0.378916	6.52546e-09	-0.176435	0.0924643
	Non-cancer illness code, self-reported: type 2 diabetes	0.336335	1.61271e-06	-0.154824	0.175954
	Illnesses of mother: Diabetes	0.28019	1.76375e-13	-0.00301348	0.965154
	Illnesses of siblings: Diabetes	0.396637	1.51768e-25	-0.129163	0.0559642
	Non-cancer illness code, self-reported: diabetes	0.317578	1.13959e-30	-0.0728253	0.162336
	Body mass index	0.308916	2.27503e-64	-0.069499	0.0201049
	Waist-hip ratio	0.264484	1.92652e-29	-0.0794904	0.0657155
	Treatment/medication code: metformin	0.304231	5.79067e-23	-0.121394	0.0372023
	Treatment/medication code: gliclazide	0.287756	1.39593e-10	-0.150291	0.103824
	Treatment/medication code: insulin product	0.260185	5.1446e-06	-0.0436676	0.651694
	Impedance of arm (left)	-0.288744	3.60472e-47	-0.0157647	0.609564
	Trunk fat percentage	0.352955	1.90242e-102	-0.0657993	0.0466347
	Impedance of arm (right)	-0.281631	4.12745e-44	-0.0174903	0.581479
	Basal metabolic rate	0.26066	3.42871e-43	0.111768	0.00084494
	Arm fat mass (right)	0.400153	2.21927e-125	-0.0398255	0.166794
	Trunk fat mass	0.364643	3.39096e-95	-0.0140784	0.63677
	Arm fat mass (left)	0.397148	1.16525e-110	-0.0404822	0.201672
	Arm fat-free mass (right)	0.259447	6.37189e-37	0.125428	0.000220715
	Diabetes diagnosed by doctor	0.313587	2.12401e-38	-0.0787725	0.105926
	Arm fat-free mass (left)	0.280463	8.80926e-51	0.122632	0.000131081
	Body mass index (BMI)	0.424479	1.03551e-116	-0.0786901	0.0176485
	Weight	0.352144	1.13331e-86	0.0513751	0.10602
	Body fat percentage	0.388552	4.60577e-131	-0.0809756	0.0121288
	Whole body fat mass	0.39451	1.32863e-115	-0.020352	0.530676
	Hip circumference	0.340348	2.80382e-94	0.0276405	0.387004
	Arm fat percentage (left)	0.373506	2.52743e-111	-0.112374	0.0011081
	Leg fat mass (right)	0.434994	3.96567e-145	-0.0319789	0.294934
	Sitting height	-0.0173167	0.347373	0.31334	2.94085e-17
	Leg fat mass (left)	0.434234	2.74692e-146	-0.0322524	0.314538
	Waist circumference	0.422511	1.82519e-119	-0.0500147	0.128547
	Arm predicted mass (right)	0.261372	2.68572e-36	0.130133	5.31992e-05
	Arm fat percentage (right)	0.377778	1.05803e-118	-0.110554	0.000533123
	Arm predicted mass (left)	0.281662	4.42572e-49	0.122434	0.000174482
	Leg fat percentage (right)	0.441669	1.74761e-139	-0.0924279	0.00640671
	Leg fat percentage (left)	0.443898	1.22985e-143	-0.0926573	0.00535534
Osteoarthritis and other musculoskeletal disorders	Diagnoses - main ICD10: M20 Acquired deformities of fingers and toes	0.260297	2.13323e-08	-0.08089	0.3527
	Diagnoses - main ICD10: T84 Complications of internal orthopaedic prosthetic devices, implants and grafts	0.302108	3.87806e-05	-0.121864	0.273776
	Diagnoses - main ICD10: M23 Internal derangement of knee	0.542383	2.93251e-14	-0.161865	0.119691
	Non-cancer illness code, self-reported: osteoarthritis	0.736599	5.99893e-102	-0.27179	0.000178655
	Pain type(s) experienced in last month: Knee pain	0.776068	0	-0.250553	1.1179e-06
	Diagnoses - main ICD10: M17 Gonarthrosis [arthrosis of knee]	0.599019	2.14171e-44	-0.166691	0.0396958
	Leg pain on walking	0.833977	5.00625e-134	-0.0907029	0.156164
	Knee pain for 3+ months	0.647081	8.69766e-15	-0.22174	0.0391957
	GIP2*	0.0463133	0.0904941	0.650545	6.84786e-79
	Self-reported chronic knee pain	0.801252	0	-0.25709	3.28551e-12
	Self-reported osteoarthritis	0.741724	4.09364e-154	-0.204701	0.000546054
	Self-reported Osteoarthrosis	0.591101	2.32022e-69	-0.134412	0.01874
	Self-reported Osteoarthritis;localized	0.432715	9.68063e-44	-0.172925	0.00918043
	Self-reported Osteoarthrosis, localized, primary	0.500499	3.57162e-26	-0.235082	0.00199821
Socio-economic and family status	Current employment status: Unemployed	0.412303	1.46195e-06	-0.252683	0.0355436
	Current employment status: Retired	-0.265027	1.86022e-07	0.0547508	0.559182
	Mouth/teeth dental problems: Loose teeth	0.398556	1.27568e-20	-0.176863	0.0178908
	Mouth/teeth dental problems: Dentures	0.375592	1.37459e-45	-0.0302552	0.49761
	Mouth/teeth dental problems: None of the above	-0.498707	1.47121e-73	0.0800127	0.12547
	Home area population density - urban or rural: Scotland - Large Urban Area	-0.453488	8.8488e-09	-0.0585526	0.622518
	Illness, injury, bereavement, stress in last 2 years: Marital separation/divorce	0.499791	4.60347e-07	-0.171174	0.157816
	Illness, injury, bereavement, stress in last 2 years: Financial difficulties	0.611574	1.72926e-118	-0.0642487	0.251377
	Illness, injury, bereavement, stress in last 2 years: None of the above	-0.620143	2.1514e-80	-0.00584196	0.921116
	Smoking status: Current	0.444779	1.70594e-73	-0.0246428	0.60584
	Tobacco smoking: Ex-smoker	0.302154	3.7888e-16	0.0550933	0.34099
	Time employed in main current job	-0.271716	1.10147e-06	0.134596	0.207233
	Job involves shift work	0.482937	9.40511e-35	-0.0382764	0.537427
	Risk taking	0.26247	1.81872e-26	-0.129733	0.00325821
	Exposure to tobacco smoke outside home	0.536045	1.81998e-74	-0.130551	0.0281897
	Exposure to tobacco smoke at home	0.508334	2.14687e-26	-0.135335	0.0979366
	Financial situation satisfaction	0.53585	7.12025e-49	-0.0756867	0.23696
	Former alcohol drinker	0.307962	7.13911e-09	-0.0058733	0.950548
	Number of full sisters	0.457886	1.59309e-31	0.00109212	0.986053
	Ever had stillbirth, spontaneous miscarriage or termination	0.423097	2.5097e-16	0.00480844	0.956158
	Smoking/smokers in household	0.56454	1.854e-21	-0.102195	0.262465
	Current tobacco smoking	0.458428	4.42644e-88	-0.030004	0.544812
	Past tobacco smoking	-0.275157	3.22941e-31	-0.0164187	0.692823
	Ever manic/hyper for 2 days	0.56883	1.41375e-10	-0.120672	0.271342
	Townsend deprivation index at recruitment	0.472565	1.3529e-63	-0.146251	0.00669342
	Number of full brothers	0.455939	1.42545e-31	-0.176174	0.0163024
	Maternal smoking around birth	0.43286	2.22364e-74	-0.099887	0.0426139
	Adopted as a child	0.387364	2.16608e-09	-0.0656232	0.524032
	Number of live births	0.280602	3.23901e-22	0.0113974	0.816166
	Age started oral contraceptive pill	-0.453892	1.81848e-44	0.027985	0.681601
Cardio-vascular traits	Diagnoses - main ICD10: R55 Syncope and collapse	0.299036	4.5388e-05	-0.110455	0.32381
	Current employment status: In paid employment or self-employed	-0.340157	3.4168e-09	0.018407	0.836811
	Diagnoses - main ICD10: I20 Angina pectoris	0.501398	4.14636e-15	-0.0456873	0.631683
	Non-cancer illness code, self-reported: heart attack/myocardial infarction	0.285775	1.48294e-13	-0.0869615	0.209468
	Non-cancer illness code, self-reported: angina	0.399676	9.30806e-27	-0.0211092	0.728236
	Non-cancer illness code, self-reported: cervical spondylosis	0.738406	3.56491e-09	-0.0285124	0.815456
	Illnesses of father: None of the above (group 1)	-0.251781	8.75636e-09	0.0133412	0.862946
	Non-cancer illness code, self-reported: high cholesterol	0.29208	3.4286e-12	-0.137021	0.0102935
	Illnesses of mother: None of the above (group 1)	-0.268659	7.7166e-10	0.133642	0.0816346
	Illnesses of mother: Heart disease	0.325297	1.35828e-12	-0.0415026	0.509528
	Illnesses of siblings: High blood pressure	0.345167	6.10552e-26	-0.125602	0.0356107
	Illnesses of siblings: Heart disease	0.479072	1.74158e-26	-0.197565	0.0036215
	Illnesses of siblings: None of the above (group 1)	-0.464885	2.71117e-55	0.181832	0.000504509
	Medication for cholesterol, blood pressure, diabetes, or take exogenous hormones: Cholesterol lowering medication	0.373687	2.27547e-21	-0.0911111	0.114225
	Medication for cholesterol, blood pressure, diabetes, or take exogenous hormones: None of the above	-0.349887	6.83874e-28	0.132983	0.0104825
	Medication for cholesterol, blood pressure or diabetes: None of the above	-0.251861	4.43428e-19	0.0932292	0.0452719
	Medication for cholesterol, blood pressure or diabetes: Cholesterol lowering medication	0.266166	2.51443e-14	-0.134897	0.0166914
	Medication for pain relief, constipation, heartburn: Aspirin	0.382662	1.23815e-25	-0.0922169	0.113378
	Treatment/medication code: simvastatin	0.324806	3.37346e-20	-0.0757251	0.203116
	Treatment/medication code: aspirin	0.370952	4.32018e-24	-0.0827038	0.153631
	Treatment/medication code: atorvastatin	0.308677	9.91732e-10	-0.214278	0.00331971
	Treatment/medication code: quinine	0.487263	1.65814e-11	-0.152262	0.163449
	Maximum workload during fitness test	-0.339888	5.06518e-08	0.113861	0.272126
	Number of trend entries	-0.330617	7.59885e-05	0.149153	0.222597
	Vascular/heart problems diagnosed by doctor: Heart attack	0.296991	9.79231e-15	-0.0924832	0.180168
	Vascular/heart problems diagnosed by doctor: None of the above	-0.25184	1.91602e-26	0.0645648	0.0838267
	Vascular/heart problems diagnosed by doctor: Angina	0.403046	9.33059e-27	-0.0366651	0.521773
Physical activity	Current employment status: Doing unpaid or voluntary work	-0.297825	7.13991e-09	-0.0103755	0.897909
	Qualifications: O levels/GCSEs or equivalent	-0.382085	1.87169e-49	0.0252837	0.605837
	Qualifications: A levels/AS levels or equivalent	-0.459687	5.73464e-101	0.00936778	0.800677
	Qualifications: Other professional qualifications eg: nursing, teaching	-0.377567	2.86508e-58	-0.0358671	0.436086
	Qualifications: None of the above	0.469897	8.55956e-130	0.0496104	0.18289
	Qualifications: NVQ or HND or HNC or equivalent	0.553511	2.77471e-33	-0.201018	0.00352923
	Qualifications: CSEs or equivalent	0.521712	7.35439e-52	-0.0570546	0.408072
	Qualifications: College or University degree	-0.494693	1.29028e-168	-0.0240458	0.466386
	Illness, injury, bereavement, stress in last 2 years: Death of a close relative	0.517821	1.65203e-13	0.118715	0.264031
	Reason for reducing amount of alcohol drunk: Health precaution	-0.285441	1.98057e-14	0.0156432	0.812506
	Transport type for commuting to job workplace: Walk	-0.28922	8.20955e-08	0.0592654	0.495378
	Transport type for commuting to job workplace: Car/motor vehicle	0.431385	8.46908e-22	-0.0548069	0.441519
	Transport type for commuting to job workplace: Public transport	-0.373152	1.41168e-23	-0.0215459	0.76257
	Transport type for commuting to job workplace: Cycle	-0.41688	9.21227e-26	0.143618	0.0363469
	Educational attainment	-0.467685	1.44425e-143	-0.00799611	0.805264
	Average weekly red wine intake	-0.319964	1.31802e-29	-0.0146446	0.759766
	Time spent watching television (TV)	0.441266	1.26988e-105	0.0127358	0.74984
	Alcohol intake versus 10 years previously	0.386642	7.85958e-39	-0.0591183	0.264589
	Fluid intelligence score	-0.350547	3.83988e-48	0.0327078	0.449817
	Duration of moderate activity	0.304474	2.10848e-17	-0.0889095	0.164267
	Types of physical activity in last 4 weeks: None of the above	0.583664	3.60973e-95	-0.0396037	0.459282
	Types of physical activity in last 4 weeks: Other exercises (eg: swimming, cycling, keep fit, bowling)	-0.473032	2.90752e-80	0.053813	0.246508
	Types of physical activity in last 4 weeks: Strenuous sports	-0.420592	1.54583e-33	0.0103116	0.865068
	Types of physical activity in last 4 weeks: Walking for pleasure (not as a means of transport)	-0.454501	9.79715e-65	0.000748175	0.98782
	Types of transport used (excluding work): Public transport	-0.271927	7.10569e-15	-0.0422835	0.480201
	Types of transport used (excluding work): Cycle	-0.390355	3.28032e-33	0.0327898	0.574881
	Weight change compared with 1 year ago	0.432021	3.36397e-15	-0.0196554	0.830532
	Types of transport used (excluding work): Walk	-0.358426	2.95273e-39	-0.06189	0.243633
	Age at first live birth	-0.600073	4.00077e-171	0.0591569	0.205605
	Duration walking for pleasure	-0.316928	5.55517e-18	0.0935718	0.181645
	Duration of light DIY	0.263676	8.91541e-13	-0.116285	0.0720288
	Job involves mainly walking or standing	0.451245	7.63104e-57	-0.0540911	0.2289
	Job involves heavy manual or physical work	0.501171	2.43885e-86	-0.000979105	0.982712
	Frequency of walking for pleasure in last 4 weeks	0.295801	2.59125e-16	-0.132088	0.0224502
	Duration of walks	0.269081	1.47543e-22	0.00701693	0.882301
	Alcohol usually taken with meals	-0.357926	3.90251e-50	-0.0417565	0.29139
	Why stopped smoking: Health precaution	-0.442617	2.48907e-21	-0.110664	0.146004
	Sodium in urine	0.254021	5.98557e-24	0.0248326	0.560422
	Age of primiparous women at birth of child	-0.47603	4.12118e-13	0.0898679	0.356756
	Noisy workplace	0.586445	2.15899e-49	-0.174633	0.00809321
	Frequency of heavy DIY in last 4 weeks	0.347158	4.4744e-10	-0.107869	0.23047
	Age completed full time education	-0.515091	4.69992e-127	0.0512884	0.239519
	Average weekly champagne plus white wine intake	-0.397205	1.25494e-29	0.135872	0.0309745
	Duration of heavy DIY	0.280954	4.34438e-11	-0.173895	0.0120444
	Frequency of travelling from home to job workplace	0.279543	6.49483e-11	-0.0907586	0.23355
	Alcohol intake frequency.	0.379816	3.55997e-79	-0.123686	0.00065299
	Age at last live birth	-0.540518	7.92776e-81	0.0210543	0.658228
	Average weekly spirits intake	0.339809	3.0679e-26	-0.0858195	0.206466
Psychometric traits	Non-cancer illness code, self-reported: depression	0.49218	2.33657e-38	-0.0734878	0.249509
	Non-cancer illness code, self-reported: anxiety/panic attacks	0.282874	1.44914e-06	-0.0713531	0.514682
	Illnesses of mother: Severe depression	0.309518	1.63492e-09	0.041113	0.663793
	Illnesses of siblings: Severe depression	0.356494	2.82068e-12	-0.0559791	0.539347
	Treatment/medication code: fluoxetine	0.60561	1.13558e-11	-0.0464912	0.712598
	Treatment/medication code: citalopram	0.577927	1.47695e-13	-0.10648	0.283018
	Loneliness, isolation	0.55376	7.3979e-105	-0.132493	0.00579201
	Ever highly irritable/argumentative for 2 days	0.576503	7.32381e-49	-0.031703	0.61158
	Frequency of unenthusiasm / disinterest in last 2 weeks	0.679097	2.72374e-180	-0.12347	0.0160487
	Ever unenthusiastic/disinterested for a whole week	0.475084	7.65227e-34	-0.00962524	0.880328
	Guilty feelings	0.271905	1.44921e-24	-0.0404563	0.394755
	Frequency of depressed mood in last 2 weeks	0.601584	1.83483e-130	-0.103384	0.0323821
	Frequency of tenseness / restlessness in last 2 weeks	0.562334	1.67223e-125	-0.109255	0.0202116
	Irritability	0.326858	9.7256e-30	-0.0133489	0.748413
	Seen a psychiatrist for nerves, anxiety, tension or depression	0.456572	1.27764e-55	0.00922872	0.862331
	Tense / 'highly strung'	0.301771	7.99397e-28	-0.0260203	0.588533
	Miserableness	0.480676	9.01585e-71	-0.100123	0.0113574
	Seen doctor (GP) for nerves, anxiety, tension or depression	0.514652	2.78416e-116	-0.0365239	0.339258
	Mood swings	0.529497	2.35688e-131	-0.0740839	0.0830324
	Fed-up feelings	0.536633	2.20809e-135	-0.0359285	0.418353
	Neuroticism score	0.396262	5.72035e-64	-0.034495	0.364466
	Ever depressed for a whole week	0.423847	4.3619e-29	-0.0314473	0.618353
	Sensitivity / hurt feelings	0.290554	1.5796e-29	-0.0397071	0.345152
	Neuroticism sum score	0.395744	8.52775e-92	-0.0514934	0.172112
Head pain and medication for pain relief	Pain type(s) experienced in last month: Headache	0.55069	7.02767e-118	-0.24634	7.89868e-08
	Medication for pain relief, constipation, heartburn: Paracetamol	0.689146	5.21974e-223	-0.217122	2.80467e-05
	Medication for pain relief, constipation, heartburn: None of the above	-0.743048	0	0.234241	8.30762e-07
	Medication for pain relief, constipation, heartburn: Ibuprofen (e.g. Nurofen)	0.592833	1.87628e-71	-0.20713	9.45644e-05
	Non-cancer illness code, self-reported: migraine	0.365172	7.84549e-20	-0.195507	0.00222205
	Treatment/medication code: ibuprofen	0.648091	1.3447e-58	-0.245468	0.0001482
	Treatment/medication code: paracetamol	0.720449	7.07872e-191	-0.193786	0.000370776
	Headaches for 3+ months	0.355877	4.82441e-20	-0.166323	0.0535925
	Self-reported chronic head pain	0.538971	8.45366e-226	-0.254166	4.56184e-09
