## Supplementary Tables for "Decomposing the genetic background of chronic back pain": Supplementary Table ST10. Results of PRS analysis in the test sample, non-relatives only.xlsx

### Sheet: ST10
Supplementary Table ST10. Results of PRS analysis in the test sample, non-relatives only
Statistically significnat associations (p-value < 8.25e-05) are written in red. Only associations passing the significance threshold for at least one of the PRSs are provided in the table.
Medical codes were clustered in 19 clusters for visualization (see Figure 6); threshold for clustering 1.25. In each cluster a trait with the lowest p-value of genetic correlation is highlighted in yellow.
Legend
Nomenclature - nomenclature of the medical code
Code - ICD10 or OPCS4 medical code
Description - description of the medical code/trait
OR - odds ratio of PRS increment to cause a trait tagged by the corresponding code
beta - effect size of PRS on the trait
se - standard error of beta
p-value - p-value of association
Code prevalence - prevalence of the medical code in %
Cluster - serial number of the trait cluster to which the trait was attributed based on the matrix of phenotypic correlations
			SGIT PRS				UGIT PRS
Nomenclature	Code	Description	OR	beta	se	p-value	OR	beta	se	p-value	Code prevalence, %	Cluster
ICD10	B96	B96 Other bacterial agents as the cause of diseases classified to other chapters	1.14548	0.13582	0.0206614	4.91159e-11	0.988987	-0.0110739	0.0206198	0.591231	2.00416	1
ICD10	D12	D12 Benign neoplasm of colon, rectum, anus and anal canal	1.09385	0.0897011	0.0171988	1.8329e-07	1.00322	0.00321597	0.0171436	0.851198	2.94759	2
ICD10	E03	E03 Other hypothyroidism	1.15619	0.14513	0.0163451	6.73846e-19	0.975706	-0.0245941	0.0162886	0.131069	3.29201	3
ICD10	E11	E11 Non-insulin-dependent diabetes mellitus	1.23394	0.210216	0.014439	5.12593e-48	0.975824	-0.0244729	0.0143479	0.0880674	4.29867	4
ICD10	E66	E66 Obesity	1.28632	0.251782	0.0185366	5.05402e-42	0.981204	-0.0189754	0.0184656	0.304136	2.50666	4
ICD10	E78	E78 Disorders of lipoprotein metabolism and other lipidaemias	1.17062	0.157538	0.0106013	5.97853e-50	0.985773	-0.0143293	0.0105269	0.173449	8.5782	4
ICD10	F10	F10 Mental and behavioural disorders due to use of alcohol	1.18087	0.166253	0.0257105	1.0041e-10	1.01844	0.0182672	0.0256579	0.476495	1.29118	3
ICD10	F17	F17 Mental and behavioural disorders due to use of tobacco	1.27764	0.245014	0.0182945	6.66354e-41	1.01035	0.0102945	0.0182342	0.572367	2.58236	3
ICD10	F32	F32 Depressive episode	1.24309	0.217597	0.0180139	1.35725e-33	0.979122	-0.0210991	0.0179606	0.240097	2.65308	3
ICD10	F41	F41 Other anxiety disorders	1.25494	0.227087	0.0247736	4.88789e-20	1.01524	0.0151218	0.0247217	0.540747	1.3827	3
ICD10	G43	G43 Migraine	1.24104	0.215953	0.0363741	2.90301e-09	1.01925	0.0190684	0.0363299	0.599674	0.635607	3
ICD10	G47	G47 Sleep disorders	1.19802	0.180674	0.0259713	3.48415e-12	0.988374	-0.0116944	0.0258983	0.651592	1.2604	4
ICD10	G55	G55 Nerve root and plexus compressions in diseases classified elsewhere	1.23639	0.212194	0.0301833	2.06267e-12	1.0845	0.0811227	0.0301323	0.0070978	0.925957	5
ICD10	G56	G56 Mononeuropathies of upper limb	1.2028	0.184652	0.0187873	8.4839e-23	0.984516	-0.0156048	0.0187253	0.404648	2.4401	6
ICD10	I10	I10 Essential (primary) hypertension	1.17504	0.161303	0.00779145	3.28505e-95	0.991655	-0.0083796	0.00772483	0.278028	18.396	4
ICD10	I20	I20 Angina pectoris	1.2364	0.212204	0.0146277	1.09473e-47	0.980951	-0.0192332	0.0145209	0.185332	4.24043	7
ICD10	I25	I25 Chronic ischaemic heart disease	1.15627	0.1452	0.0126288	1.35845e-30	0.98637	-0.0137238	0.0125551	0.274357	5.90017	7
ICD10	I26	I26 Pulmonary embolism	1.15503	0.144129	0.0311627	3.74519e-06	1.03528	0.0346714	0.0310818	0.264642	0.870216	8
ICD10	I84	I84 Haemorrhoids	1.09514	0.0908811	0.0126371	6.40203e-13	1.03053	0.0300689	0.0126143	0.0171389	5.54825	9
ICD10	J22	J22 Unspecified acute lower respiratory infection	1.15889	0.147464	0.0221066	2.5479e-11	0.973853	-0.0264952	0.0220453	0.229422	1.74875	3
ICD10	J34	J34 Other disorders of nose and nasal sinuses	1.15935	0.147861	0.0232918	2.17881e-10	1.00498	0.00497238	0.0232648	0.830758	1.56572	10
ICD10	J44	J44 Other chronic obstructive pulmonary disease	1.28418	0.25012	0.021374	1.2438e-31	0.993203	-0.00682036	0.0213015	0.74883	1.90599	3
ICD10	J45	J45 Asthma	1.17339	0.159901	0.0120522	3.58142e-40	0.988689	-0.011375	0.0120049	0.343367	6.17138	3
ICD10	K20	K20 Oesophagitis	1.15725	0.146049	0.020074	3.45022e-13	0.991348	-0.00868973	0.0200339	0.664469	2.12396	11
ICD10	K21	K21 Gastro-oesophageal reflux disease	1.1884	0.172606	0.0129691	2.05163e-40	0.987306	-0.0127748	0.0129133	0.32253	5.29451	11
ICD10	K22	K22 Other diseases of oesophagus	1.14504	0.135439	0.0195627	4.41188e-12	0.991932	-0.00810041	0.0195004	0.677851	2.24958	11
ICD10	K25	K25 Gastric ulcer	1.24341	0.217855	0.029401	1.26514e-13	1.00134	0.00134107	0.0293282	0.963528	0.978369	9
ICD10	K29	K29 Gastritis and duodenitis	1.19456	0.177776	0.0116913	3.23364e-52	0.994421	-0.00559443	0.0116376	0.630714	6.64725	11
ICD10	K30	K30 Dyspepsia	1.14453	0.134998	0.0176599	2.10021e-14	1.01551	0.0153958	0.0176172	0.382169	2.76622	3
ICD10	K43	K43 Ventral hernia	1.22038	0.199162	0.0313954	2.24338e-10	0.981548	-0.0186239	0.0313211	0.552102	0.856073	3
ICD10	K44	K44 Diaphragmatic hernia	1.188	0.17227	0.0120461	2.16191e-46	0.963478	-0.0372054	0.0119833	0.00190434	6.24626	11
ICD10	K52	K52 Other non-infective gastro-enteritis and colitis	1.13172	0.123737	0.0150361	1.88216e-16	0.99088	-0.009162	0.0150065	0.541507	3.85441	9
ICD10	K57	K57 Diverticular disease of intestine	1.16504	0.152755	0.0119623	2.42223e-37	0.985987	-0.0141117	0.0118993	0.235653	6.42097	9
ICD10	K58	K58 Irritable bowel syndrome	1.30498	0.266189	0.0259044	9.05638e-25	0.958796	-0.0420765	0.0258174	0.10315	1.26622	3
ICD10	K59	K59 Other functional intestinal disorders	1.1359	0.127428	0.0182789	3.13991e-12	1.00032	0.000319529	0.0182461	0.986028	2.57238	3
ICD10	K62	K62 Other diseases of anus and rectum	1.10318	0.0981934	0.0127757	1.51874e-14	1.01829	0.0181215	0.0127504	0.155244	5.43012	9
ICD10	K63	K63 Other diseases of intestine	1.0936	0.089473	0.0159184	1.90161e-08	0.994673	-0.0053412	0.0158751	0.736531	3.44176	2
ICD10	K80	K80 Cholelithiasis	1.19375	0.177102	0.0159846	1.57591e-28	1.00408	0.00406734	0.0159337	0.798518	3.42013	12
ICD10	K81	K81 Cholecystitis	1.29106	0.255462	0.03727	7.16381e-12	0.940171	-0.0616936	0.0371805	0.0970551	0.605657	12
ICD10	K92	K92 Other diseases of digestive system	1.15429	0.143488	0.0201911	1.1904e-12	1.00602	0.00600354	0.0201524	0.765774	2.09734	9
ICD10	M06	M06 Other rheumatoid arthritis	1.19102	0.174814	0.0307878	1.36267e-08	0.989715	-0.0103384	0.0307198	0.736465	0.893511	13
ICD10	M10	M10 Gout	1.16797	0.155267	0.0328558	2.29292e-06	1.02791	0.0275236	0.0327344	0.40045	0.788686	4
ICD10	M13	M13 Other arthritis	1.27916	0.246204	0.0181708	7.98527e-42	1.01059	0.0105351	0.0180671	0.55982	2.6406	13
ICD10	M15	M15 Polyarthrosis	1.309	0.269263	0.0315978	1.574e-17	1.01098	0.0109183	0.0314799	0.728715	0.851082	13
ICD10	M16	M16 Coxarthrosis [arthrosis of hip]	1.14122	0.132102	0.0180156	2.25685e-13	0.982628	-0.0175249	0.0179393	0.328616	2.68719	13
ICD10	M17	M17 Gonarthrosis [arthrosis of knee]	1.28751	0.252709	0.0137977	6.25127e-75	0.959079	-0.041782	0.0136791	0.00225484	4.7188	14
ICD10	M19	M19 Other arthrosis	1.25655	0.228368	0.0152086	5.7938e-51	0.989506	-0.0105495	0.0151091	0.48504	3.83694	13
ICD10	M20	M20 Acquired deformities of fingers and toes	1.12709	0.119637	0.0195219	8.87908e-10	0.983519	-0.0166184	0.0194731	0.393436	2.27454	15
ICD10	M23	M23 Internal derangement of knee	1.19155	0.175258	0.0155153	1.37696e-29	0.979185	-0.0210345	0.0154664	0.173826	3.61814	14
ICD10	M25	M25 Other joint disorders, not elsewhere classified	1.21908	0.198094	0.0168067	4.57699e-32	0.984033	-0.0160963	0.0167465	0.336465	3.06406	13
ICD10	M47	M47 Spondylosis	1.34264	0.294639	0.0223451	1.05858e-39	1.06788	0.0656724	0.0222333	0.00313904	1.7213	5
ICD10	M48	M48 Other spondylopathies	1.25192	0.224681	0.030039	7.45198e-14	1.06668	0.064548	0.0299196	0.030976	0.940932	5
ICD10	M51	M51 Other intervertebral disk disorders	1.30844	0.268837	0.0222976	1.78618e-33	1.09054	0.0866765	0.022232	9.67007e-05	1.71547	5
ICD10	M54	M54 Dorsalgia	1.28751	0.252713	0.0163414	6.02213e-54	1.05465	0.0532044	0.01627	0.0010751	3.25624	5
ICD10	M65	M65 Synovitis and tenosynovitis	1.20156	0.183622	0.0259674	1.53566e-12	0.960263	-0.0405485	0.0258835	0.117213	1.25874	6
ICD10	M67	M67 Other disorders of synovium and tendon	1.1587	0.147295	0.0310466	2.09211e-06	1.04276	0.0418687	0.0310181	0.177076	0.873544	13
ICD10	M75	M75 Shoulder lesions	1.28389	0.249891	0.0199194	4.22969e-36	0.997711	-0.00229211	0.0198259	0.90796	2.16556	16
ICD10	M79	M79 Other soft tissue disorders, not elsewhere classified	1.23773	0.213279	0.0176012	8.55099e-34	1.00391	0.00390466	0.0175403	0.823839	2.78785	13
ICD10	N39	N39 Other disorders of urinary system	1.13747	0.128803	0.0139608	2.80877e-20	0.992891	-0.00713437	0.0139261	0.608438	4.53245	1
ICD10	N81	N81 Female genital prolapse	1.12052	0.113797	0.0183149	5.18699e-10	0.998162	-0.00183958	0.0182719	0.919806	2.63977	3
ICD10	N92	N92 Excessive, frequent and irregular menstruation	1.14094	0.131854	0.0172993	2.49907e-14	1.00113	0.0011329	0.017268	0.94769	3.03661	17
ICD10	N94	N94 Pain and other conditions associated with female genital organs and menstrual cycle	1.22753	0.205001	0.033174	6.42771e-10	0.980211	-0.0199878	0.0330974	0.545904	0.774542	17
ICD10	A04	A04 Other bacterial intestinal infections	1.24156	0.21637	0.0377262	9.73551e-09	0.949659	-0.0516526	0.0376397	0.169974	0.590682	3
ICD10	A09	A09 Diarrhoea and gastro-enteritis of presumed infectious origin	1.11648	0.110178	0.0253266	1.35945e-05	0.994947	-0.00506607	0.0252934	0.841252	1.31947	3
ICD10	D17	D17 Benign lipomatous neoplasm	1.11083	0.105111	0.0238148	1.01637e-05	0.986886	-0.0132009	0.023786	0.578902	1.49501	18
ICD10	D50	D50 Iron deficiency anaemia	1.13178	0.12379	0.0218603	1.4893e-08	0.956005	-0.0449924	0.0218183	0.0391944	1.78203	9
ICD10	D64	D64 Other anaemias	1.09542	0.0911384	0.0177249	2.72087e-07	0.97788	-0.0223679	0.0176878	0.206015	2.74376	9
ICD10	E10	E10 Insulin-dependent diabetes mellitus	1.15994	0.148365	0.0357006	3.24129e-05	0.962852	-0.0378553	0.0356408	0.288175	0.659734	4
ICD10	G40	G40 Epilepsy	1.1399	0.130938	0.0308093	2.13819e-05	1.0149	0.0147869	0.03076	0.630717	0.887687	3
ICD10	H02	H02 Other disorders of eyelid	1.13711	0.128487	0.0250057	2.77249e-07	0.988929	-0.011133	0.0249366	0.655269	1.3594	3
ICD10	H53	H53 Visual disturbances	1.16258	0.15064	0.0357486	2.51033e-05	0.964863	-0.0357696	0.035647	0.315648	0.658902	3
ICD10	I21	I21 Acute myocardial infarction	1.11318	0.107224	0.0215616	6.59551e-07	0.936839	-0.0652444	0.0214966	0.00240455	1.85857	7
ICD10	I48	I48 Atrial fibrillation and flutter	1.07574	0.0730128	0.0159816	4.91119e-06	0.974615	-0.0257127	0.0159075	0.10601	3.50832	4
ICD10	I50	I50 Heart failure	1.17688	0.162865	0.0260555	4.08611e-10	0.983274	-0.0168679	0.0259369	0.51547	1.26539	4
ICD10	I51	I51 Complications and ill-defined descriptions of heart disease	1.13456	0.126243	0.028712	1.09827e-05	0.980696	-0.0194925	0.0285956	0.495453	1.03328	4
ICD10	I73	I73 Other peripheral vascular diseases	1.22193	0.200429	0.031568	2.16544e-10	0.941555	-0.0602229	0.0314744	0.0556974	0.85025	3
ICD10	I95	I95 Hypotension	1.13806	0.129327	0.0271614	1.92236e-06	1.00636	0.00634012	0.0270827	0.814905	1.15058	4
ICD10	J18	J18 Pneumonia, organism unspecified	1.12124	0.114435	0.0202913	1.70457e-08	0.988602	-0.0114633	0.0202371	0.571088	2.08735	8
ICD10	J96	J96 Respiratory failure, not elsewhere classified	1.2131	0.193179	0.040809	2.20408e-06	0.999724	-0.000276099	0.0406949	0.994587	0.505824	8
ICD10	J98	J98 Other respiratory disorders	1.16138	0.149607	0.0334305	7.63527e-06	0.99076	-0.00928276	0.0333436	0.780708	0.755408	8
ICD10	K31	K31 Other diseases of stomach and duodenum	1.1682	0.155464	0.0224048	3.95303e-12	0.93862	-0.0633443	0.0223373	0.00457107	1.7005	11
ICD10	K76	K76 Other diseases of liver	1.18946	0.173496	0.032895	1.33299e-07	1.00583	0.00581293	0.0328379	0.859493	0.778702	3
ICD10	L03	L03 Cellulitis	1.10833	0.102851	0.0221913	3.57384e-06	0.954201	-0.0468806	0.0221535	0.0343304	1.72879	3
ICD10	L72	L72 Follicular cysts of skin and subcutaneous tissue	1.10222	0.0973235	0.020525	2.11931e-06	0.985774	-0.0143287	0.0204969	0.484512	2.02163	18
ICD10	L98	L98 Other disorders of skin and subcutaneous tissue, not elsewhere classified	1.112	0.106164	0.0252214	2.56166e-05	0.943821	-0.0578192	0.0251595	0.0215557	1.33195	18
ICD10	M24	M24 Other specific joint derangements	1.22066	0.199388	0.037257	8.7133e-08	0.937425	-0.0646189	0.0371799	0.08221	0.605657	13
ICD10	N17	N17 Acute renal failure	1.16105	0.149321	0.0283817	1.43141e-07	0.991164	-0.00887571	0.0282798	0.753632	1.05657	4
ICD10	N18	N18 Chronic renal failure	1.1786	0.164329	0.0283686	6.92851e-09	0.977067	-0.0232001	0.0282382	0.411313	1.05907	4
ICD10	N20	N20 Calculus of kidney and ureter	1.12443	0.11728	0.0271988	1.61821e-05	1.01147	0.011406	0.0271435	0.674331	1.14642	3
ICD10	N32	N32 Other disorders of bladder	1.08877	0.0850514	0.0203075	2.81211e-05	1.00399	0.00397859	0.0202378	0.844147	2.09484	1
ICD10	N40	N40 Hyperplasia of prostate	1.09288	0.0888124	0.0185572	1.70239e-06	0.980083	-0.0201182	0.0184327	0.27508	2.68885	1
ICD10	N93	N93 Other abnormal uterine and vaginal bleeding	1.15257	0.141992	0.0296386	1.66134e-06	1.00206	0.00205892	0.0296273	0.944597	0.967554	17
OPCS	A52	A52 Therapeutic epidural injection	1.32419	0.280804	0.0266663	6.26259e-26	1.15633	0.145249	0.0265954	4.72243e-08	1.19468	5
OPCS	A57	A57 Operations on spinal nerve root	1.23645	0.212244	0.0376477	1.72406e-08	1.10629	0.101013	0.0376054	0.00722878	0.593178	5
OPCS	A65	A65 Release of entrapment of peripheral nerve at wrist	1.188	0.172268	0.0197767	3.02098e-18	0.97307	-0.0272997	0.0197183	0.16621	2.19551	6
OPCS	A73	A73 Other operations on peripheral nerve	1.36232	0.309191	0.0402389	1.54324e-14	1.03535	0.034737	0.0401287	0.386689	0.519967	13
OPCS	E03	E03 Operations on septum of nose	1.18333	0.168337	0.0272087	6.13688e-10	1.00459	0.00457525	0.0271788	0.866317	1.14226	10
OPCS	G45	G45 Diagnostic fibreoptic endoscopic examination of upper gastrointestinal tract	1.18095	0.166316	0.00784515	9.58905e-100	0.981688	-0.0184814	0.00778802	0.0176418	16.7621	11
OPCS	H20	H20 Endoscopic extirpation of lesion of colon	1.10235	0.0974469	0.0154295	2.69064e-10	1.00242	0.00242163	0.0153828	0.874911	3.69551	2
OPCS	H22	H22 Diagnostic endoscopic examination of colon	1.09395	0.089793	0.00872891	8.07738e-25	0.994054	-0.00596363	0.00870669	0.493377	12.7296	9
OPCS	H25	H25 Diagnostic endoscopic examination of lower bowel using fibreoptic sigmoidoscope	1.10973	0.104119	0.0109535	1.99071e-21	1.01754	0.0173924	0.0109285	0.111503	7.56156	9
OPCS	H52	H52 Destruction of haemorrhoid	1.12292	0.115932	0.0246727	2.61722e-06	1.03568	0.035054	0.0246553	0.155095	1.39018	9
OPCS	J18	J18 Excision of gall bladder	1.2035	0.185235	0.0166533	9.69339e-29	1.00856	0.008521	0.0166038	0.607814	3.1381	12
OPCS	J43	J43 Diagnostic endoscopic retrograde examination of bile duct and pancreatic duct	1.25409	0.226409	0.0390175	6.52287e-09	1.07217	0.0696816	0.0389034	0.0732701	0.554077	12
OPCS	K63	K63 Contrast radiology of heart	1.15133	0.140917	0.0128927	8.28531e-28	0.994731	-0.00528298	0.0128297	0.680502	5.51165	7
OPCS	M45	M45 Diagnostic endoscopic examination of bladder	1.10704	0.101687	0.0108718	8.49579e-21	0.996994	-0.00301088	0.01084	0.781198	7.79035	1
OPCS	O16	O16 Body region	1.11149	0.105699	0.0228542	3.74709e-06	1.0364	0.0357537	0.0227944	0.116758	1.63145	8
OPCS	O29	O29 Excision of bone	1.24919	0.222495	0.0295644	5.24035e-14	0.975964	-0.0243293	0.0294649	0.408972	0.967554	16
OPCS	Q18	Q18 Diagnostic endoscopic examination of uterus	1.07257	0.0700536	0.0133996	1.71332e-07	1.0082	0.00816208	0.013389	0.542121	5.13644	17
OPCS	S06	S06 Other excision of lesion of skin	1.07234	0.06984	0.0105184	3.14077e-11	0.994792	-0.00522134	0.0104997	0.618988	8.25042	18
OPCS	S47	S47 Opening of skin	1.1942	0.17748	0.0292398	1.28068e-09	1.02591	0.0255786	0.0292018	0.381071	0.986689	3
OPCS	T43	T43 Diagnostic endoscopic examination of peritoneum	1.15747	0.146238	0.0262671	2.58663e-08	1.02006	0.0198572	0.0262623	0.449583	1.24293	17
OPCS	T79	T79 Repair of muscle	1.36831	0.313573	0.0381796	2.15523e-16	0.964489	-0.0361565	0.037953	0.340759	0.580699	16
OPCS	U05	U05 Diagnostic imaging of central nervous system	1.1192	0.112619	0.0157169	7.75386e-13	1.02218	0.0219387	0.0156736	0.161597	3.52413	3
OPCS	U20	U20 Diagnostic echocardiography	1.11977	0.113124	0.0193442	4.97624e-09	1.01447	0.0143653	0.0192796	0.456209	2.30948	4
OPCS	U21	U21 Diagnostic imaging procedures	1.13883	0.129999	0.0148332	1.88403e-18	1.00578	0.0057611	0.0147873	0.696834	3.9817	8
OPCS	V25	V25 Primary decompression operations on lumbar spine	1.261	0.231908	0.0359422	1.10207e-10	1.04169	0.04084	0.0358301	0.25436	0.653078	5
OPCS	V54	V54 Other operations on spine	1.32995	0.285143	0.0269085	3.08583e-26	1.08068	0.0775927	0.0268124	0.00380482	1.17304	5
OPCS	V55	V55 Levels of spine	1.27054	0.23944	0.0219855	1.27504e-27	1.03822	0.037511	0.0219054	0.0868204	1.76705	5
OPCS	W08	W08 Other excision of bone	1.20716	0.188272	0.0301285	4.13167e-10	0.981758	-0.0184108	0.0300391	0.539946	0.930948	13
OPCS	W28	W28 Other internal fixation of bone	1.1246	0.11743	0.0234074	5.25446e-07	1.00875	0.00870981	0.0233676	0.709349	1.54908	15
OPCS	W40	W40 Total prosthetic replacement of knee joint using cement	1.32513	0.281513	0.0207893	8.93193e-42	0.924274	-0.0787462	0.0206068	0.000132709	2.02662	14
OPCS	W59	W59 Fusion of joint of toe	1.17214	0.15883	0.0317902	5.84738e-07	1.02951	0.0290842	0.0317142	0.359105	0.838602	15
OPCS	W82	W82 Therapeutic endoscopic operations on semilunar cartilage	1.2101	0.190707	0.0162885	1.15829e-31	0.984362	-0.0157619	0.0162326	0.331545	3.27288	14
OPCS	W83	W83 Therapeutic endoscopic operations on other articular cartilage	1.28491	0.250685	0.0331116	3.70594e-14	0.953469	-0.0476484	0.0329918	0.148668	0.770383	14
OPCS	W84	W84 Therapeutic endoscopic operations on other joint structure	1.25422	0.226516	0.0262283	5.8061e-18	1.01882	0.0186416	0.0261529	0.475973	1.23295	16
OPCS	W85	W85 Therapeutic endoscopic operations on cavity of knee joint	1.22612	0.203851	0.0282353	5.20845e-13	0.945851	-0.0556699	0.0281546	0.0480085	1.06156	14
OPCS	W90	W90 Puncture of joint	1.29917	0.261727	0.0185548	3.50716e-45	1.01118	0.0111199	0.0184617	0.546957	2.51248	13
OPCS	W91	W91 Other manipulation of joint	1.21143	0.191803	0.0404908	2.16957e-06	1.05612	0.0546055	0.0404614	0.177153	0.512479	13
OPCS	E04	E04 Operations on turbinate of nose	1.18612	0.170689	0.03252	1.53144e-07	0.9572	-0.0437426	0.0324877	0.178162	0.796173	10
OPCS	E25	E25 Diagnostic endoscopic examination of pharynx	1.17075	0.157649	0.0316313	6.22992e-07	0.95608	-0.0449135	0.0315675	0.1548	0.842762	19
OPCS	E36	E36 Diagnostic endoscopic examination of larynx	1.13756	0.12889	0.031289	3.79964e-05	1.03031	0.0298638	0.0312501	0.339255	0.861065	19
OPCS	E49	E49 Diagnostic fibreoptic endoscopic examination of lower respiratory tract	1.13043	0.122598	0.0260968	2.6298e-06	1.00701	0.00698314	0.0260637	0.788757	1.24626	8
OPCS	F09	F09 Surgical removal of tooth	1.10371	0.0986806	0.0241937	4.52742e-05	1.01625	0.0161157	0.0241855	0.505195	1.44676	3
OPCS	H23	H23 Endoscopic extirpation of lesion of lower bowel using fibreoptic sigmoidoscope	1.16573	0.153347	0.0304525	4.76316e-07	0.993364	-0.00665804	0.030349	0.826352	0.913478	2
OPCS	K40	K40 Saphenous vein graft replacement of coronary artery	1.15391	0.143155	0.0310708	4.0778e-06	0.968167	-0.0323505	0.0308934	0.295023	0.890183	7
OPCS	K45	K45 Connection of thoracic artery to coronary artery	1.14651	0.136722	0.0301961	5.95965e-06	0.965396	-0.0352171	0.0300382	0.241031	0.943428	7
OPCS	K49	K49 Transluminal balloon angioplasty of coronary artery	1.15684	0.145693	0.0333038	1.21617e-05	0.89917	-0.106284	0.0331765	0.00135733	0.766223	7
OPCS	K75	K75 Percutaneous transluminal balloon angioplasty and insertion of stent into coronary artery	1.11325	0.107282	0.0245614	1.25444e-05	0.998358	-0.00164377	0.0244741	0.946451	1.42263	7
OPCS	M47	M47 Urethral catheterisation of bladder	1.08467	0.081274	0.0178669	5.3936e-06	1.00115	0.00114966	0.0178077	0.948525	2.7213	1
OPCS	Q07	Q07 Abdominal excision of uterus	1.11437	0.108289	0.0189261	1.05461e-08	0.988941	-0.0111202	0.0189152	0.5566	2.4401	17
OPCS	Q22	Q22 Bilateral excision of adnexa of uterus	1.11227	0.106399	0.0195042	4.89131e-08	0.999337	-0.000662831	0.0194938	0.972875	2.28952	17
OPCS	S57	S57 Exploration of other skin of other site	1.13211	0.124082	0.0270978	4.67106e-06	0.984801	-0.0153158	0.0270482	0.571229	1.15225	3
OPCS	T72	T72 Other operations on sheath of tendon	1.21119	0.191606	0.0324027	3.35374e-09	0.943824	-0.0578152	0.0322938	0.0734074	0.804493	6
OPCS	U08	U08 Diagnostic imaging of abdomen	1.19542	0.178498	0.0372534	1.65567e-06	0.962346	-0.0383813	0.0371971	0.30215	0.605657	3
OPCS	U35	U35 Other diagnostic imaging of vascular system	1.18162	0.16689	0.0332546	5.20586e-07	0.986929	-0.0131571	0.0331641	0.691568	0.762895	8
OPCS	W15	W15 Division of bone of foot	1.11613	0.109868	0.0261946	2.73695e-05	0.978723	-0.0215065	0.0261534	0.410894	1.24293	15
OPCS	W58	W58 Other reconstruction of joint	1.19555	0.178604	0.0368786	1.27883e-06	0.959207	-0.0416488	0.036724	0.256752	0.620632	13
OPCS	W87	W87 Diagnostic endoscopic examination of knee joint	1.19954	0.181935	0.0328935	3.18341e-08	0.974093	-0.0262489	0.0328494	0.424251	0.77787	14
		Chronic back pain	1.27464	0.242664	0.00763229	7.73095e-222	1.04816	0.0470346	0.00753098	4.22503e-10	17.9176
		Chronic neck pain	1.25941	0.23064	0.00794376	2.44744e-185	0.986698	-0.013391	0.00784958	0.0880176	16.173
		Chronic hip pain	1.2619	0.232617	0.0102082	6.14489e-115	0.968404	-0.0321059	0.0101203	0.00151175	9.02912
		Chronic stomach pain	1.28797	0.253067	0.0135311	4.71162e-78	0.984095	-0.0160327	0.0134544	0.233405	4.84775
		Chronic knee pain	1.25189	0.224652	0.00779982	2.01226e-182	0.957448	-0.0434837	0.00770724	1.68156e-08	16.9992
		Chronic headache	1.20143	0.183512	0.0101354	2.85953e-73	0.975329	-0.0249807	0.0100821	0.0132223	9.21131
