## Supplementary Tables for "Decomposing the genetic background of chronic back pain": Supplementary Table ST11. Results of binary-coded PRS traits analysis in participants with back pain.xlsx

### Sheet: ST11
Supplementary Table ST11. Results of binary-coded PRS traits analysis in participants with back pain
Attribution to the 10th or 90th percentile of either SGIT or UGIT PRS was coded as a binary PRS trait. Statistically significnat associations (p-value < 3.43e-05) are written in red. Only codes passing the significance threshold for at least one of the binary PRS traits are provided in the table.
Legend
Nomenclature - nomenclature of the medical code
Code - ICD10 or OPCS4 medical code
Description - description of the medical code/trait
OR - odds ratio of PRS increment to cause a trait tagged by the corresponding code
beta - effect size of PRS on the trait
se - standard error of beta
p-value - p-value of association
Code prevalence - prevalence of the medical code in %
			being in the lowest decile of SGIT PRS				being in the highest decile of SGIT PRS				being in the lowest decile of UGIT PRS				being in the highest decile of UGIT PRS
Nomenclature	Code	Description	OR	beta	se	p-value	OR	beta	se	p-value	OR	beta	se	p-value	OR	beta	se	p-value	Code prevalence, %
ICD10	I10	I10 Essential (primary) hypertension	0.731555	-0.312583	0.0331699	4.35509e-21	1.51506	0.415457	0.0298306	4.32847e-44	1.14942	0.139257	0.0308354	6.29751e-06	0.917128	-0.0865078	0.0320117	0.00688442	24.9465
OPCS4	G45	G45 Diagnostic fibreoptic endoscopic examination of upper gastrointestinal tract	0.744583	-0.294931	0.0328283	2.60995e-19	1.53477	0.428384	0.0287311	2.83378e-50	1.19307	0.176527	0.0297959	3.13207e-09	0.811472	-0.208905	0.0323277	1.03254e-10	24.2528
ICD10	M17	M17 Gonarthrosis [arthrosis of knee]	0.597151	-0.515585	0.0616351	6.005e-17	1.71601	0.540004	0.0441239	1.93917e-34	1.36879	0.313929	0.0468016	1.97767e-11	0.676378	-0.391003	0.0594383	4.75836e-11	7.02035
ICD10	M19	M19 Other arthrosis	0.63931	-0.447366	0.0586694	2.43633e-14	1.69989	0.530561	0.0433004	1.61851e-34	1.24886	0.222232	0.0469948	2.25776e-06	0.647305	-0.434937	0.0591323	1.90462e-13	7.43259
ICD10	I25	I25 Chronic ischaemic heart disease	0.685624	-0.377426	0.0533025	1.43295e-12	1.45092	0.372199	0.043958	2.51453e-17	1.1672	0.154611	0.0461011	0.000797287	0.904122	-0.100791	0.049432	0.0414517	8.60316
ICD10	I20	I20 Angina pectoris	0.658286	-0.418116	0.0595706	2.23714e-12	1.53393	0.427832	0.0466041	4.30557e-20	1.25312	0.225639	0.0488965	3.93794e-06	0.897272	-0.108396	0.0542129	0.0455594	6.97882
ICD10	K29	K29 Gastritis and duodenitis	0.724773	-0.321897	0.0479939	1.98632e-11	1.56771	0.449614	0.0381588	4.79357e-32	1.13215	0.12412	0.0415997	0.00284804	0.858967	-0.152025	0.0455947	0.000855265	10.2998
ICD10	J45	J45 Asthma	0.71378	-0.33718	0.0504265	2.28475e-11	1.51834	0.417617	0.0396368	5.88966e-26	1.23582	0.211733	0.0419657	4.52628e-07	0.820121	-0.198304	0.0481474	3.81049e-05	9.42917
ICD10	K44	K44 Diaphragmatic hernia	0.723431	-0.32375	0.0499559	9.1289e-11	1.5296	0.425007	0.0399277	1.85161e-26	1.18139	0.166694	0.0427507	9.65094e-05	0.84178	-0.172236	0.0478612	0.000319861	9.44917
OPCS4	W40	W40 Total prosthetic replacement of knee joint using cement	0.550361	-0.597181	0.094913	3.1364e-10	1.68542	0.522012	0.0649253	8.96977e-16	1.44264	0.366475	0.0674638	5.56697e-08	0.603356	-0.505248	0.0932221	5.96547e-08	3.09486
ICD10	M23	M23 Internal derangement of knee	0.639243	-0.44747	0.0713134	3.50309e-10	1.50956	0.411816	0.052653	5.22689e-15	1.2545	0.226735	0.0558559	4.92227e-05	0.728597	-0.316634	0.0676062	2.81997e-06	4.96839
OPCS4	W90	W90 Puncture of joint	0.648142	-0.433645	0.0698026	5.21657e-10	1.68748	0.523236	0.0501469	1.73314e-25	1.18659	0.171082	0.0558691	0.0021972	0.792016	-0.233173	0.0650571	0.000338204	5.15451
ICD10	M75	M75 Shoulder lesions	0.594986	-0.519217	0.0857376	1.39642e-09	1.6127	0.47791	0.059644	1.12205e-15	1.25096	0.223912	0.0647455	0.000543514	0.690215	-0.370752	0.0809905	4.70059e-06	3.61939
ICD10	E78	E78 Disorders of lipoprotein metabolism and other lipidaemias	0.767516	-0.264596	0.0438516	1.60054e-09	1.48697	0.39674	0.0374484	3.16676e-26	1.12702	0.11958	0.0398371	0.00268461	0.902595	-0.102482	0.0422306	0.0152362	12.1195
ICD10	M47	M47 Spondylosis	0.665783	-0.406791	0.0678188	1.99509e-09	1.80108	0.588385	0.048708	1.34961e-33	1.1602	0.148595	0.0556077	0.00753574	0.724989	-0.321598	0.0661768	1.17573e-06	5.32218
ICD10	K57	K57 Diverticular disease of intestine	0.736787	-0.305456	0.0509426	2.02141e-09	1.39821	0.335192	0.0424262	2.77581e-15	1.14566	0.135978	0.0445931	0.00229378	0.820475	-0.197872	0.0497418	6.95044e-05	8.96002
ICD10	E11	E11 Non-insulin-dependent diabetes mellitus	0.696335	-0.361924	0.06114	3.2273e-09	1.62835	0.487565	0.0471602	4.72011e-25	1.22815	0.205506	0.0509509	5.49701e-05	0.87116	-0.13793	0.057024	0.0155717	6.3097
ICD10	M54	M54 Dorsalgia	0.750893	-0.286493	0.0487315	4.12739e-09	1.47562	0.389075	0.0393461	4.66755e-23	1.05117	0.0499014	0.0434373	0.250633	0.917695	-0.0858901	0.0455698	0.0594562	9.71836
ICD10	M13	M13 Other arthritis	0.681284	-0.383776	0.066173	6.64807e-09	1.90064	0.642188	0.0476218	1.9122e-41	1.29648	0.259655	0.0530213	9.72215e-07	0.674324	-0.394044	0.067201	4.52739e-09	5.51291
ICD10	M25	M25 Other joint disorders, not elsewhere classified	0.680712	-0.384616	0.0668033	8.54002e-09	1.74468	0.556573	0.0484367	1.4687e-30	1.25758	0.22919	0.0534971	1.8343e-05	0.692085	-0.368047	0.0666752	3.39003e-08	5.4037
ICD10	J44	J44 Other chronic obstructive pulmonary disease	0.616711	-0.483355	0.084627	1.11924e-08	1.79818	0.586777	0.0592819	4.24323e-23	1.15945	0.147949	0.0673407	0.0280186	0.755879	-0.279874	0.0794187	0.000425035	3.60708
OPCS4	K63	K63 Contrast radiology of heart	0.743967	-0.295759	0.0533583	2.97538e-08	1.40194	0.337858	0.0447406	4.30345e-14	1.15643	0.145337	0.0469153	0.00194918	0.90596	-0.0987597	0.0505322	0.0506552	8.02787
ICD10	E66	E66 Obesity	0.66857	-0.402614	0.0730382	3.54036e-08	1.61711	0.480641	0.0532662	1.82386e-19	1.21816	0.197338	0.0582807	0.000709225	0.72868	-0.316521	0.0708148	7.83296e-06	4.58692
OPCS4	W82	W82 Therapeutic endoscopic operations on semilunar cartilage	0.668727	-0.40238	0.0737389	4.84741e-08	1.46321	0.380635	0.0559119	9.91302e-12	1.27699	0.244508	0.058384	2.81508e-05	0.744631	-0.294867	0.0706132	2.96941e-05	4.46232
ICD10	F32	F32 Depressive episode	0.681174	-0.383938	0.0703921	4.91729e-08	1.69829	0.529623	0.0506382	1.33317e-25	1.13827	0.129513	0.057549	0.0244183	0.759962	-0.274486	0.0673271	4.56385e-05	4.92686
ICD10	M79	M79 Other soft tissue disorders, not elsewhere classified	0.695617	-0.362957	0.0667293	5.35089e-08	1.65753	0.505326	0.0492703	1.10994e-24	1.11489	0.108755	0.0558483	0.0514962	0.807157	-0.214237	0.0632411	0.000705006	5.35294
OPCS4	H22	H22 Diagnostic endoscopic examination of colon	0.820359	-0.198013	0.0370019	8.72589e-08	1.34905	0.299397	0.0327939	6.87101e-20	1.11578	0.109555	0.0341689	0.00134463	0.854599	-0.157123	0.0367859	1.94357e-05	16.8864
OPCS4	H25	H25 Diagnostic endoscopic examination of lower bowel using fibreoptic sigmoidoscope	0.784213	-0.243074	0.0461722	1.40558e-07	1.32197	0.279122	0.0393033	1.23202e-12	1.09399	0.089828	0.041467	0.0302918	0.880887	-0.126826	0.0445689	0.0044326	10.5428
ICD10	K21	K21 Gastro-oesophageal reflux disease	0.77518	-0.25466	0.0519202	9.35094e-07	1.52005	0.418741	0.0420459	2.30035e-23	1.22634	0.204034	0.0446653	4.92283e-06	0.784332	-0.242923	0.0520129	3.00571e-06	8.25706
ICD10	K20	K20 Oesophagitis	0.645304	-0.438034	0.089644	1.02713e-06	1.49844	0.404424	0.0663116	1.06835e-09	1.16395	0.151823	0.0719006	0.0347241	0.833488	-0.182136	0.0816211	0.0256488	3.0641
ICD10	I21	I21 Acute myocardial infarction	0.599774	-0.511203	0.104868	1.08965e-06	1.30598	0.266957	0.0803381	0.000890795	1.2048	0.186312	0.0817794	0.0227134	0.847524	-0.165436	0.0923416	0.0732027	2.34268
ICD10	F17	F17 Mental and behavioural disorders due to use of tobacco	0.69873	-0.358491	0.0739402	1.24465e-06	1.63507	0.491685	0.0544314	1.66878e-19	0.998108	-0.0018935	0.064122	0.976442	0.906327	-0.0983552	0.06676	0.140679	4.36388
ICD10	M15	M15 Polyarthrosis	0.597807	-0.514487	0.112556	4.85546e-06	1.84413	0.612007	0.0750312	3.44321e-16	1.33307	0.287481	0.0829311	0.000527266	0.68116	-0.383959	0.108084	0.000381735	2.08272
ICD10	G56	G56 Mononeuropathies of upper limb	0.710056	-0.342412	0.0753936	5.58143e-06	1.39249	0.331091	0.0590699	2.08166e-08	1.19466	0.177858	0.0620821	0.00417165	0.808466	-0.212617	0.0720958	0.00318716	4.08546
OPCS4	V54	V54 Other operations on spine	0.722541	-0.324981	0.0716348	5.71565e-06	1.55763	0.443168	0.054667	5.2017e-16	0.995541	-0.00446884	0.0635271	0.943919	0.905387	-0.0993923	0.0660256	0.132232	4.4654
ICD10	E03	E03 Other hypothyroidism	0.733229	-0.310297	0.0687796	6.43788e-06	1.4274	0.355854	0.0545175	6.69548e-11	1.12028	0.113575	0.0588134	0.0534704	0.871127	-0.137968	0.0652476	0.0344702	4.89456
ICD10	B96	B96 Other bacterial agents as the cause of diseases classified to other chapters	0.666227	-0.406125	0.0904065	7.04858e-06	1.39842	0.335347	0.0690298	1.18577e-06	0.999688	-0.000311673	0.0774111	0.996788	0.883108	-0.124308	0.0816032	0.127678	2.94873
OPCS4	M45	M45 Diagnostic endoscopic examination of bladder	0.819412	-0.199169	0.0454057	1.15231e-05	1.28574	0.251331	0.0400488	3.48251e-10	1.09194	0.0879543	0.0417921	0.0353289	0.980148	-0.0200517	0.0431556	0.642191	10.5505
OPCS4	W83	W83 Therapeutic endoscopic operations on other articular cartilage	0.485425	-0.722731	0.164953	1.179e-05	1.59847	0.469044	0.102966	5.23015e-06	1.35191	0.301519	0.10914	0.00573279	0.727654	-0.31793	0.138415	0.0216226	1.16442
ICD10	K62	K62 Other diseases of anus and rectum	0.790414	-0.235199	0.054199	1.42779e-05	1.40734	0.341705	0.0449026	2.74282e-14	1.11078	0.105059	0.0482608	0.0294881	0.857251	-0.154024	0.0528134	0.00354106	7.41874
OPCS4	A65	A65 Release of entrapment of peripheral nerve at wrist	0.711305	-0.340654	0.079874	2.00003e-05	1.39788	0.334956	0.0623356	7.72535e-08	1.17332	0.159837	0.0660542	0.0155294	0.821723	-0.196352	0.0759674	0.00974669	3.63169
ICD10	I73	I73 Other peripheral vascular diseases	0.558491	-0.582517	0.137529	2.27938e-05	1.6753	0.515994	0.0916349	1.79193e-08	1.24307	0.217587	0.100702	0.0307191	0.926195	-0.0766701	0.113006	0.497478	1.46283
OPCS4	W84	W84 Therapeutic endoscopic operations on other joint structure	0.611033	-0.492605	0.116356	2.29962e-05	1.85321	0.616917	0.0769052	1.04221e-15	1.19006	0.174006	0.0893501	0.0514793	0.61957	-0.47873	0.115679	3.49693e-05	1.91968
ICD10	K52	K52 Other non-infective gastro-enteritis and colitis	0.772225	-0.258479	0.06238	3.41865e-05	1.46508	0.381909	0.050011	2.23221e-14	1.11263	0.106729	0.0545676	0.0504768	0.789672	-0.236138	0.0621877	0.000146351	5.64674
ICD10	M16	M16 Coxarthrosis [arthrosis of hip]	0.758087	-0.276958	0.069424	6.62502e-05	1.5783	0.456346	0.0550494	1.13482e-16	1.18374	0.168683	0.0598686	0.00483905	0.74085	-0.299957	0.0711475	2.48686e-05	4.55154
OPCS4	W87	W87 Diagnostic endoscopic examination of knee joint	0.54481	-0.607318	0.154117	8.12723e-05	1.75493	0.562426	0.0975976	8.27751e-09	1.40717	0.341583	0.105296	0.00117854	0.751866	-0.285197	0.133993	0.0332998	1.21056
OPCS4	A52	A52 Therapeutic epidural injection	0.753536	-0.282979	0.0728399	0.000102352	1.38228	0.323734	0.0585424	3.20404e-08	0.990916	-0.00912556	0.0656908	0.889516	0.999059	-0.000941662	0.065692	0.988563	4.17468
OPCS4	W85	W85 Therapeutic endoscopic operations on cavity of knee joint	0.602901	-0.506003	0.130925	0.000111165	1.67849	0.517896	0.0890376	6.00586e-09	1.07742	0.0745682	0.10412	0.473883	0.617316	-0.482374	0.129963	0.000205932	1.52282
ICD10	K30	K30 Dyspepsia	0.754715	-0.281415	0.0728963	0.000113163	1.51104	0.412801	0.0570637	4.68812e-13	1.13642	0.127886	0.0626348	0.0411735	0.842209	-0.171727	0.0703285	0.0146146	4.15314
ICD10	K58	K58 Irritable bowel syndrome	0.671429	-0.398346	0.103192	0.00011328	1.89014	0.636651	0.0699643	9.06194e-20	1.28334	0.249468	0.0793982	0.00167809	0.755627	-0.280208	0.0985664	0.00447145	2.295
ICD10	M51	M51 Other intervertebral disk disorders	0.786909	-0.239642	0.0624185	0.000123396	1.27607	0.243786	0.0524958	3.41872e-06	0.932202	-0.0702062	0.0584903	0.230021	1.03757	0.0368807	0.0563953	0.513133	5.55752
OPCS4	V55	V55 Levels of spine	0.793645	-0.231119	0.0608626	0.000146224	1.38112	0.322893	0.0504178	1.51013e-10	1.04223	0.04136	0.0552945	0.454463	0.866067	-0.143793	0.0591703	0.0150921	5.79287
ICD10	G47	G47 Sleep disorders	0.66956	-0.401134	0.106933	0.000175933	1.66504	0.509852	0.0773299	4.30434e-11	1.20143	0.183511	0.0861819	0.0332258	0.791204	-0.2342	0.100161	0.0193756	2.08119
OPCS4	W37	W37 Total prosthetic replacement of hip joint using cement	0.662669	-0.41148	0.110137	0.00018691	1.4289	0.356906	0.0844493	2.37598e-05	1.15246	0.141896	0.0901351	0.115427	0.755356	-0.280566	0.106551	0.00845925	1.97044
ICD10	K63	K63 Other diseases of intestine	0.77572	-0.253964	0.0693193	0.000248616	1.32246	0.27949	0.0579935	1.44035e-06	1.01778	0.0176285	0.0631146	0.780007	0.900964	-0.10429	0.0660444	0.114316	4.48078
OPCS4	U05	U05 Diagnostic imaging of central nervous system	0.795544	-0.22873	0.0650257	0.000435589	1.39692	0.334271	0.0537633	5.05281e-10	1.01007	0.0100156	0.0598311	0.867057	0.896579	-0.109169	0.0624897	0.0806394	5.01454
ICD10	N28	N28 Other disorders of kidney and ureter, not elsewhere classified	0.507082	-0.679083	0.194999	0.000496746	1.68749	0.523245	0.12338	2.22613e-05	0.998505	-0.00149589	0.148353	0.991955	0.7847	-0.242454	0.163549	0.138219	0.787559
ICD10	N39	N39 Other disorders of urinary system	0.822475	-0.195437	0.0562131	0.000507587	1.37547	0.318799	0.0474405	1.81757e-11	1.1403	0.131291	0.050166	0.00886713	0.866506	-0.143286	0.0556464	0.010026	6.73271
OPCS4	A73	A73 Other operations on peripheral nerve	0.621786	-0.475159	0.137689	0.00055859	1.69841	0.529693	0.0940947	1.80872e-08	1.18935	0.173403	0.106237	0.102631	0.688742	-0.372889	0.132461	0.0048765	1.34439
ICD10	K76	K76 Other diseases of liver	0.603971	-0.504228	0.14684	0.000595035	1.74637	0.557539	0.0983122	1.4188e-08	1.26746	0.237013	0.109367	0.0302247	0.856502	-0.154899	0.12766	0.224988	1.20903
OPCS4	U21	U21 Diagnostic imaging procedures	0.809532	-0.211299	0.0620323	0.000658576	1.31358	0.272756	0.0528176	2.41593e-07	1.12276	0.115787	0.0555307	0.03706	0.991687	-0.00834797	0.0579408	0.885439	5.45754
ICD10	M50	M50 Cervical disk disorders	0.541274	-0.61383	0.182565	0.000773072	1.78212	0.577805	0.114896	4.93243e-07	0.918658	-0.0848416	0.146208	0.561725	0.451593	-0.794975	0.197717	5.80098e-05	0.862931
ICD10	L03	L03 Cellulitis	0.720085	-0.328386	0.0980336	0.00080891	1.4486	0.3706	0.0763142	1.19636e-06	1.16995	0.156959	0.0819919	0.0555792	0.852564	-0.159507	0.0921593	0.0834913	2.33653
ICD10	K92	K92 Other diseases of digestive system	0.758916	-0.275864	0.0825137	0.00082802	1.4267	0.355362	0.0655413	5.89517e-08	1.0133	0.0132112	0.0739062	0.858129	0.863015	-0.147323	0.0786032	0.0608939	3.21176
ICD10	N92	N92 Excessive, frequent and irregular menstruation	0.775289	-0.254519	0.0787893	0.00123629	1.36382	0.310293	0.0635692	1.05454e-06	1.1552	0.144273	0.0666317	0.0303704	0.96874	-0.0317587	0.0722694	0.660336	3.79013
ICD10	I84	I84 Haemorrhoids	0.84507	-0.168335	0.052167	0.00125158	1.39094	0.329978	0.044469	1.16755e-13	1.09672	0.0923225	0.0478322	0.0535906	0.894942	-0.110997	0.0512788	0.0304204	7.63409
ICD10	I95	I95 Hypotension	0.680547	-0.384858	0.119269	0.00125175	1.49007	0.398823	0.0898784	9.10653e-06	0.995325	-0.00468637	0.103426	0.963859	0.86337	-0.146912	0.109556	0.17993	1.63972
ICD10	K59	K59 Other functional intestinal disorders	0.793391	-0.231439	0.0717672	0.00126037	1.32366	0.280398	0.0596174	2.55997e-06	1.00832	0.00829035	0.0653921	0.899115	0.91519	-0.0886233	0.068363	0.194851	4.14238
ICD10	G43	G43 Migraine	0.621445	-0.475708	0.156587	0.00238167	1.90877	0.646457	0.101353	1.79118e-10	1.39214	0.33084	0.11255	0.00328751	0.729939	-0.314794	0.146329	0.0314547	1.05367
ICD10	K31	K31 Other diseases of stomach and duodenum	0.754755	-0.281362	0.0942613	0.00283658	1.41956	0.350348	0.0750237	3.01448e-06	1.19293	0.176409	0.0794853	0.0264597	0.77287	-0.257645	0.0942465	0.00626206	2.4442
ICD10	J34	J34 Other disorders of nose and nasal sinuses	0.740139	-0.300918	0.102492	0.00332463	1.45213	0.373032	0.0794122	2.63476e-06	1.20217	0.184132	0.085013	0.0303165	0.838974	-0.175575	0.0969071	0.0700185	2.12118
OPCS4	W91	W91 Other manipulation of joint	0.597056	-0.515744	0.180307	0.00423146	1.68278	0.520447	0.119773	1.39099e-05	1.18156	0.166837	0.135834	0.219356	0.841943	-0.172043	0.156428	0.271409	0.818323
ICD10	K26	K26 Duodenal ulcer	0.641882	-0.44335	0.155102	0.00425717	1.65738	0.505239	0.108716	3.36282e-06	0.939676	-0.0622199	0.133257	0.64056	0.890878	-0.115548	0.136167	0.396116	1.02444
OPCS4	W80	W80 Debridement and irrigation of joint	0.541515	-0.613385	0.215238	0.00437462	1.82856	0.603528	0.134666	7.40576e-06	1.14857	0.13852	0.158829	0.383134	0.52023	-0.653485	0.219739	0.0029402	0.616819
ICD10	K80	K80 Cholelithiasis	0.830815	-0.185348	0.0670941	0.00573587	1.55891	0.44399	0.0538395	1.63045e-16	1.18833	0.172547	0.0586659	0.00326969	0.849042	-0.163647	0.0669737	0.0145476	4.61922
OPCS4	T79	T79 Repair of muscle	0.651176	-0.428976	0.160599	0.00756045	1.86137	0.621312	0.110004	1.62259e-08	1.16517	0.152868	0.128672	0.234815	0.732307	-0.311556	0.154035	0.0431112	0.935226
OPCS4	O29	O29 Excision of bone	0.731157	-0.313127	0.1178	0.00785772	1.51024	0.412269	0.0895344	4.13288e-06	1.28769	0.252848	0.0946898	0.00757895	0.611798	-0.491352	0.126992	0.00010921	1.6105
OPCS4	J18	J18 Excision of gall bladder	0.834157	-0.181334	0.0699257	0.00950761	1.64229	0.496089	0.0551226	2.26238e-19	1.11649	0.110191	0.0624043	0.0774356	0.749781	-0.287975	0.0732958	8.53213e-05	4.23313
ICD10	G40	G40 Epilepsy	0.703823	-0.351229	0.135858	0.00973018	1.52575	0.422485	0.100157	2.46214e-05	1.1495	0.139324	0.110992	0.209386	0.870771	-0.138376	0.12416	0.265065	1.25671
OPCS4	E36	E36 Diagnostic endoscopic examination of larynx	0.706621	-0.347261	0.134921	0.0100585	1.86431	0.622893	0.094017	3.46486e-11	1.40221	0.338049	0.103121	0.00104479	0.898479	-0.107052	0.122759	0.383183	1.2644
ICD10	M06	M06 Other rheumatoid arthritis	0.752074	-0.28492	0.112666	0.0114421	1.88979	0.636467	0.080752	3.22838e-15	1.24177	0.216539	0.0927093	0.0195082	0.781932	-0.245987	0.112067	0.0281632	1.72279
ICD10	K51	K51 Ulcerative colitis	0.665184	-0.407692	0.164408	0.0131474	1.84523	0.612604	0.111716	4.16746e-08	1.13638	0.127847	0.132326	0.333966	0.923064	-0.0800566	0.143536	0.577017	0.892157
OPCS4	A57	A57 Operations on spinal nerve root	0.76961	-0.261872	0.105659	0.0131954	1.51355	0.414457	0.082349	4.83044e-07	0.967233	-0.0333156	0.0966532	0.730326	0.895171	-0.110741	0.0999906	0.268073	1.91198
ICD10	M77	M77 Other enthesopathies	0.627367	-0.466223	0.189313	0.0137894	1.75651	0.563329	0.126282	8.16244e-06	1.27916	0.246204	0.141073	0.0809469	0.826624	-0.190405	0.167895	0.256766	0.713725
ICD10	J43	J43 Emphysema	0.6269	-0.466968	0.193137	0.0156145	1.82448	0.601295	0.131886	5.13436e-06	0.974103	-0.0262382	0.1634	0.872427	0.857315	-0.15395	0.172858	0.373136	0.664503
ICD10	F41	F41 Other anxiety disorders	0.800463	-0.222565	0.0939579	0.0178469	1.52915	0.424711	0.0734433	7.34492e-09	1.22268	0.201046	0.0793668	0.0113049	0.753267	-0.283335	0.0963711	0.00328167	2.3796
OPCS4	T62	T62 Operations on bursa	0.687721	-0.374372	0.16465	0.0229816	2.02227	0.704218	0.109932	1.49434e-10	1.31729	0.27558	0.126945	0.0299418	0.580868	-0.543231	0.177457	0.00220449	0.869084
ICD10	M48	M48 Other spondylopathies	0.830679	-0.185512	0.0827918	0.0250454	1.34693	0.297829	0.0706518	2.49275e-05	0.965482	-0.0351282	0.0791365	0.657119	0.957101	-0.0438465	0.0793289	0.580457	2.92874
ICD10	J22	J22 Unspecified acute lower respiratory infection	0.822546	-0.19535	0.087707	0.0259268	1.44675	0.369318	0.0718273	2.72185e-07	1.02439	0.0240974	0.0808445	0.765649	0.908918	-0.0954999	0.0849363	0.260856	2.65032
OPCS4	O16	O16 Body region	0.820599	-0.197721	0.0961275	0.0396997	1.39364	0.331921	0.0799802	3.32415e-05	1.04999	0.0487764	0.0882674	0.580539	0.941959	-0.0597933	0.0918854	0.515216	2.18578
OPCS4	W06	W06 Total excision of bone	0.68101	-0.384179	0.190066	0.0432494	1.77492	0.573756	0.131781	1.33753e-05	1.33128	0.28614	0.14536	0.0490118	0.673874	-0.394712	0.193015	0.0408574	0.655274
OPCS4	Q07	Q07 Abdominal excision of uterus	0.850723	-0.161669	0.0836199	0.0531897	1.3494	0.29966	0.0690487	1.42593e-05	1.05771	0.056107	0.0748634	0.453581	0.97466	-0.0256663	0.0794844	0.746764	3.00257
OPCS4	V29	V29 Primary excision of cervical intervertebral disc	0.669853	-0.400697	0.212135	0.0589083	2.08425	0.734409	0.139374	1.36913e-07	1.02784	0.0274631	0.178914	0.878004	0.57985	-0.544986	0.225637	0.0157211	0.529141
ICD10	M70	M70 Soft tissue disorders related to use, overuse and pressure	0.73895	-0.302525	0.176445	0.0864266	1.87703	0.629689	0.12449	4.23357e-07	1.35065	0.300582	0.13916	0.0307748	0.609542	-0.495047	0.192353	0.0100634	0.709111
ICD10	M35	M35 Other systemic involvement of connective tissue	0.74477	-0.29468	0.176751	0.0954748	1.77189	0.572044	0.128196	8.10976e-06	1.23425	0.210467	0.144746	0.145934	0.770163	-0.261153	0.176714	0.139452	0.699882
ICD10	E14	E14 Unspecified diabetes mellitus	0.774406	-0.255659	0.156299	0.1019	1.41349	0.346059	0.125868	0.00597065	1.64142	0.495565	0.118853	3.05192e-05	0.531032	-0.632933	0.18548	0.000643907	0.85524
ICD10	A09	A09 Diarrhoea and gastro-enteritis of presumed infectious origin	0.846862	-0.166218	0.103036	0.106702	1.42411	0.353545	0.084903	3.12576e-05	1.12405	0.116936	0.0923123	0.205245	0.904334	-0.100557	0.100915	0.319032	1.86891
OPCS4	E25	E25 Diagnostic endoscopic examination of pharynx	0.81686	-0.202287	0.129394	0.117971	2.02393	0.705042	0.0933129	4.16676e-14	1.54716	0.436424	0.101524	1.71795e-05	0.766738	-0.26561	0.13306	0.045915	1.21826
ICD10	K42	K42 Umbilical hernia	0.858246	-0.152864	0.127947	0.232188	1.65498	0.503788	0.10199	7.82821e-07	0.900976	-0.104277	0.127111	0.412011	0.647956	-0.433933	0.143166	0.00243757	1.18441
ICD10	N18	N18 Chronic renal failure	0.892102	-0.114175	0.104773	0.27583	1.5878	0.462348	0.0873533	1.20423e-07	1.22059	0.199336	0.0948032	0.0354982	0.922726	-0.0804225	0.105222	0.44468	1.70125
OPCS4	T24	T24 Primary repair of umbilical hernia	0.864044	-0.146132	0.135035	0.279172	1.60598	0.473736	0.108924	1.36602e-05	0.959584	-0.0412557	0.131281	0.753327	0.673188	-0.395731	0.149041	0.00792647	1.05674
ICD10	K85	K85 Acute pancreatitis	0.835453	-0.179781	0.179966	0.31781	1.79938	0.587444	0.136495	1.6791e-05	1.24751	0.221148	0.154627	0.152659	0.770679	-0.260483	0.187615	0.165018	0.607589
OPCS4	G19	G19 Diagnostic endoscopic examination of oesophagus using rigid oesophagoscope	0.852589	-0.159477	0.188563	0.397692	1.83756	0.608441	0.141433	1.69287e-05	1.27313	0.241477	0.160092	0.131461	1.04369	0.042767	0.174247	0.806117	0.553752
ICD10	D17	D17 Benign lipomatous neoplasm	0.923255	-0.0798503	0.0981061	0.415692	1.49476	0.401966	0.0831377	1.33181e-06	1.16459	0.152373	0.090482	0.0921798	0.88932	-0.117298	0.0996036	0.238936	1.91506
