## Supplementary Tables for "Decomposing the genetic background of chronic back pain": Supplementary Table ST13. Results of SNP effect prediction using FATHMM-XF for the locus tagged by rs2587363.xlsx

### Sheet: ST13
Supplementary Table ST13. Results of SNP effect prediction using FATHMM-XF for the locus tagged by rs2587363
Genomic coordinates are provided according to the GRCh37 genomic build.
SNP	Chromosome	Position	Ref. Base	Mutant Base	Coding Score	Non-Coding Score	Warning
rs2587363	13	53915933	G	A	--	0.873351	pathogenic
rs1443914	13	53917230	T	C	--	0.121049	benign
rs9536401	13	53917865	T	C	--	0.075098	benign
rs2587359	13	53935709	C	T	--	0.0644	benign
rs2813577	13	53939559	T	C	--	0.099335	benign
rs1838277	13	53939576	T	A	--	0.10607	benign
rs2813576	13	53940317	T	C	--	0.277688	benign
rs2813574	13	53941751	C	G	--	0.079278	benign
rs2587366	13	53947732	C	T	--	0.176788	benign
Legend
Coding Score - prediction for coding SNPs given as scores [0-1], scores > 0.5 are predicted to be deleterious, scores < 0.5 are predicted to be neutral/benign
Non-Coding Score - prediction for non-coding SNPs given as scores [0-1], scores > 0.5 are predicted to be deleterious, scores < 0.5 are predicted to be neutral/benign
Warning - predicted consequence of SNP
