## Supplementary Tables for "Decomposing the genetic background of chronic back pain": Supplementary Table ST14. Results of SMR-HEIDI analysis of pleiotropic effects on gene expression for the locus tagged by rs2587363.xlsx

### Sheet: ST14
Supplementary Table ST14. Results of SMR-HEIDI analysis of pleiotropic effects on gene expression for the locus tagged by rs2587363
Significance thresholds were set at P(SMR) < 1.3e-04 and P(HEIDI) ≥ 0.01. The significance threshold for SMR analysis was calculated as P(SMR) < 0.05/384, where 384 reflects the total number of gene profiles tested assuming two new replicated locus.
Association passing both thresholds is highlighted in yellow.
Trait	lead SNP	proxy-SNP	LD	Source	Tissue/ cell type	Probe	Gene	P (SMR)	beta (SMR)	sigma (SMR)	P (HEIDI)	Number of SNPs for HEIDI test	P for association between SNP and the probe
SGIT	rs2587363	rs2806994	0.539096	Westra	Peripheral blood	ILMN_2116877	OLFM4	1.58413e-06	10.9732	2.28593	0.289745	20	13.0539
SGIT	rs2587363	rs1443914	0.914606	GTEx_v7	Muscle Skeletal	ENSG00000136100.8	VPS36	0.290926	-2.38324	2.25666	0.794692	20	0.544017
SGIT	rs2587363	rs1443914	0.914606	GTEx_v7	Muscle Skeletal	ENSG00000165416.10	SUGT1	0.674522	-0.758944	1.80723	0.199632	20	0.171238
SGIT	rs2587363	rs1343603	0.524009	GTEx_v7	Muscle Skeletal	ENSG00000136098.12	NEK3	0.823369	0.603201	2.70235	0.403177	8	0.0844065
SGIT	rs2587363	rs1443914	0.914606	GTEx_v7	Muscle Skeletal	ENSG00000139675.10	HNRNPA1L2	0.712391	-0.979354	2.65662	0.0399745	20	0.147411
SGIT	rs2587363	rs1443914	0.914606	GTEx_v7	Muscle Skeletal	ENSG00000136114.11	THSD1	0.156494	3.81888	2.69512	0.219186	20	0.828873
SGIT	rs2587363	rs1443914	0.914606	GTEx_v7	Muscle Skeletal	ENSG00000136099.9	PCDH8	0.108132	4.87719	3.03563	0.802422	20	1.00374
SGIT	rs2587363	rs1443914	0.914606	GTEx_v7	Muscle Skeletal	ENSG00000136108.10	CKAP2	0.560434	-1.51976	2.61038	0.848433	20	0.252336
SGIT	rs2587363	rs1373284	0.654919	GTEx_v7	Muscle Skeletal	ENSG00000136149.6	RPL13AP25	0.859844	-0.625183	3.54065	0.85547	9	0.0655662
SGIT	rs2587363	rs1343603	0.524009	GTEx_v7	Muscle Skeletal	ENSG00000243406.2	MRPS31P5	0.664733	1.05025	2.42334	0.769191	13	0.1777
SGIT	rs2587363	rs1443914	0.914606	GTEx_v7	Muscle Skeletal	ENSG00000102837.6	OLFM4	0.528823	2.27725	3.61581	0.827005	20	0.277846
SGIT	rs2587363	rs1343603	0.524009	GTEx_v7	Nerve Tibial	ENSG00000197168.7	NEK5	0.133695	7.92196	5.28239	0.774324	8	0.908161
SGIT	rs2587363	rs1443914	0.914606	GTEx_v7	Nerve Tibial	ENSG00000136100.8	VPS36	0.474132	-1.4703	2.05415	0.714121	20	0.3258
SGIT	rs2587363	rs1443914	0.914606	GTEx_v7	Nerve Tibial	ENSG00000102837.6	OLFM4	0.178527	4.40808	3.27664	0.00567044	20	0.766702
SGIT	rs2587363	rs1443914	0.914606	GTEx_v7	Nerve Tibial	ENSG00000165416.10	SUGT1	0.853193	0.342202	1.84928	0.454117	20	0.0689151
SGIT	rs2587363	rs1443914	0.914606	GTEx_v7	Nerve Tibial	ENSG00000198384.7	TPTE2P3	0.373968	3.68489	4.14468	0.0941877	20	0.431038
SGIT	rs2587363	rs1443914	0.914606	GTEx_v7	Nerve Tibial	ENSG00000136110.8	LECT1	0.299813	4.85397	4.68153	0.168247	20	0.530047
SGIT	rs2587363	rs1373284	0.654919	GTEx_v7	Nerve Tibial	ENSG00000136149.6	RPL13AP25	0.935218	-0.322258	3.96468	0.921421	9	0.0290644
SGIT	rs2587363	rs1443914	0.914606	GTEx_v7	Nerve Tibial	ENSG00000136099.9	PCDH8	0.00562443	8.05944	2.91069	0.19278	20	2.56997
SGIT	rs2587363	rs1343603	0.524009	GTEx_v7	Nerve Tibial	ENSG00000243406.2	MRPS31P5	0.712538	-1.00367	2.72405	0.720987	13	0.14732
SGIT	rs2587363	rs1443914	0.914606	GTEx_v7	Nerve Tibial	ENSG00000136114.11	THSD1	0.438711	2.15452	2.78228	0.973448	20	0.360119
SGIT	rs2587363	rs1443914	0.914606	GTEx_v7	Nerve Tibial	ENSG00000136108.10	CKAP2	0.73111	1.24553	3.62444	0.209625	20	0.136065
SGIT	rs2587363	rs1343603	0.524009	GTEx_v7	Nerve Tibial	ENSG00000136098.12	NEK3	0.357304	-3.09564	3.36295	0.328584	8	0.452436
SGIT	rs2587363	rs1443914	0.914606	GTEx_v7	Nerve Tibial	ENSG00000139675.10	HNRNPA1L2	0.427832	-2.48776	3.13751	0.664012	20	0.37124
SGIT	rs2587363	rs1443914	0.914606	GTEx_v7	Pituitary	ENSG00000139675.10	HNRNPA1L2	0.549618	-2.82793	4.72635	0.888977	20	0.260251
SGIT	rs2587363	rs1443914	0.914606	GTEx_v7	Pituitary	ENSG00000136110.8	LECT1	0.756234	-1.70985	5.508	0.660911	20	0.121173
SGIT	rs2587363	rs1343603	0.524009	GTEx_v7	Pituitary	ENSG00000197168.7	NEK5	0.525954	4.10102	6.4665	0.77057	8	0.279808
SGIT	rs2587363	rs1443914	0.914606	GTEx_v7	Pituitary	ENSG00000165416.10	SUGT1	0.549565	-1.97624	3.30248	0.623585	20	0.260292
SGIT	rs2587363	rs1343603	0.524009	GTEx_v7	Pituitary	ENSG00000136098.12	NEK3	0.959894	-0.236011	4.69335	0.414713	8	0.0177392
SGIT	rs2587363	rs1343603	0.524009	GTEx_v7	Pituitary	ENSG00000243406.2	MRPS31P5	0.202781	-6.02525	4.73063	0.358227	13	0.708119
SGIT	rs2587363	rs1443914	0.914606	GTEx_v7	Pituitary	ENSG00000136099.9	PCDH8	0.803787	-1.58277	6.37061	0.232292	20	0.0946975
SGIT	rs2587363	rs1373284	0.654919	GTEx_v7	Pituitary	ENSG00000136149.6	RPL13AP25	0.789261	2.15669	8.06935	0.205012	9	0.102631
SGIT	rs2587363	rs1443914	0.914606	GTEx_v7	Pituitary	ENSG00000136100.8	VPS36	0.779694	-1.49927	5.35995	0.561047	20	0.107907
SGIT	rs2587363	rs1443914	0.914606	GTEx_v7	Pituitary	ENSG00000136114.11	THSD1	0.423254	-3.84734	4.80444	0.239492	20	0.375036
SGIT	rs2587363	rs1443914	0.914606	GTEx_v7	Pituitary	ENSG00000136108.10	CKAP2	0.786972	-1.38922	5.14062	0.861902	20	0.103874
SGIT	rs2587363	rs1443914	0.914606	GTEx_v7	Pituitary	ENSG00000102837.6	OLFM4	0.776051	-1.88615	6.63042	0.998283	20	0.10994
SGIT	rs2587363	rs1443914	0.914606	GTEx_v7	Whole Blood	ENSG00000136100.8	VPS36	0.475256	1.27134	1.78071	0.218673	20	0.324769
SGIT	rs2587363	rs1373284	0.654919	GTEx_v7	Whole Blood	ENSG00000136149.6	RPL13AP25	0.162883	-4.34361	3.11271	0.189865	9	0.814781
SGIT	rs2587363	rs1443914	0.914606	GTEx_v7	Whole Blood	ENSG00000136108.10	CKAP2	0.269351	2.84873	2.57907	0.613136	20	0.578468
SGIT	rs2587363	rs1443914	0.914606	GTEx_v7	Whole Blood	ENSG00000165416.10	SUGT1	0.687105	0.922347	2.28991	0.436734	20	0.16312
SGIT	rs2587363	rs1343603	0.524009	GTEx_v7	Whole Blood	ENSG00000243406.2	MRPS31P5	0.116946	-3.72503	2.37608	0.406586	13	0.972777
SGIT	rs2587363	rs1443914	0.914606	GTEx_v7	Whole Blood	ENSG00000136114.11	THSD1	0.491969	2.74776	3.99861	0.685414	20	0.309528
SGIT	rs2587363	rs1343603	0.524009	GTEx_v7	Whole Blood	ENSG00000136098.12	NEK3	0.177851	-4.86952	3.61401	0.422671	8	0.772808
SGIT	rs2587363	rs1443914	0.914606	GTEx_v7	Whole Blood	ENSG00000139675.10	HNRNPA1L2	0.812141	0.705076	2.96668	0.248303	20	0.0903418
SGIT	rs2587363	rs1443914	0.914606	GTEx_v7	Whole Blood	ENSG00000102837.6	OLFM4	0.186314	4.50135	3.40609	0.0204896	20	0.747026
SGIT	rs2587363	rs1343603	0.524009	GTEx_v7	Brain Substantia nigra	ENSG00000243406.2	MRPS31P5	0.451493	-4.58212	6.08573	0.812669	13	0.345559
SGIT	rs2587363	rs1443914	0.914606	GTEx_v7	Brain Substantia nigra	ENSG00000198384.7	TPTE2P3	0.874978	-1.62033	10.2983	0.0702779	20	0.0577478
SGIT	rs2587363	rs1443914	0.914606	GTEx_v7	Brain Substantia nigra	ENSG00000165416.10	SUGT1	0.157206	9.64569	6.819	0.0432331	20	0.813431
SGIT	rs2587363	rs1443914	0.914606	GTEx_v7	Brain Substantia nigra	ENSG00000136110.8	LECT1	0.705772	-4.81678	12.7583	0.802398	20	0.150748
SGIT	rs2587363	rs1443914	0.914606	GTEx_v7	Brain Substantia nigra	ENSG00000136099.9	PCDH8	0.922029	0.502803	5.13702	0.64047	20	0.0351005
SGIT	rs2587363	rs1443914	0.914606	GTEx_v7	Brain Substantia nigra	ENSG00000136100.8	VPS36	0.532527	3.79715	6.08369	0.506628	20	0.273046
SGIT	rs2587363	rs1343603	0.524009	GTEx_v7	Brain Substantia nigra	ENSG00000197168.7	NEK5	0.62506	5.86953	12.0107	0.861487	8	0.203526
SGIT	rs2587363	rs1443914	0.914606	GTEx_v7	Brain Substantia nigra	ENSG00000102837.6	OLFM4	0.240824	11.8617	10.1129	0.332658	20	0.622129
SGIT	rs2587363	rs1443914	0.914606	GTEx_v7	Brain Substantia nigra	ENSG00000136108.10	CKAP2	0.357333	6.74376	7.32652	0.10093	20	0.447565
SGIT	rs2587363	rs1443914	0.914606	GTEx_v7	Brain Substantia nigra	ENSG00000139675.10	HNRNPA1L2	0.0330852	-20.9903	9.84975	0.00417168	20	1.54067
SGIT	rs2587363	rs1343603	0.524009	GTEx_v7	Brain Substantia nigra	ENSG00000136098.12	NEK3	0.247533	6.76101	5.84679	0.155595	8	0.612272
SGIT	rs2587363	rs1373284	0.654919	GTEx_v7	Brain Substantia nigra	ENSG00000136149.6	RPL13AP25	0.348324	-9.21706	9.82791	0.231928	9	0.460035
SGIT	rs2587363	rs1443914	0.914606	GTEx_v7	Brain Substantia nigra	ENSG00000136114.11	THSD1	0.0394499	-21.6565	10.5156	0.197124	20	1.45608
SGIT	rs2587363	rs1343603	0.524009	GTEx_v7	Brain Spinal cord cervical c-2	ENSG00000197168.7	NEK5	0.492319	7.27246	10.5916	0.0275097	8	0.307747
SGIT	rs2587363	rs1443914	0.914606	GTEx_v7	Brain Spinal cord cervical c-4	ENSG00000198384.7	TPTE2P3	0.280545	11.8393	10.9715	0.591013	20	0.554682
SGIT	rs2587363	rs1373284	0.654919	GTEx_v7	Brain Spinal cord cervical c-5	ENSG00000136149.6	RPL13AP25	0.787106	2.95445	10.9396	0.229498	9	0.103572
SGIT	rs2587363	rs1343603	0.524009	GTEx_v7	Brain Spinal cord cervical c-6	ENSG00000243406.2	MRPS31P5	0.0936968	10.0382	5.98862	0.0938805	13	1.0605
SGIT	rs2587363	rs1443914	0.914606	GTEx_v7	Brain Spinal cord cervical c-7	ENSG00000136108.10	CKAP2	0.888777	-1.00541	7.18913	0.434202	20	0.0509932
SGIT	rs2587363	rs1443914	0.914606	GTEx_v7	Brain Spinal cord cervical c-8	ENSG00000136110.8	LECT1	0.431869	-7.71174	9.8114	0.272986	20	0.364634
SGIT	rs2587363	rs1443914	0.914606	GTEx_v7	Brain Spinal cord cervical c-9	ENSG00000136114.11	THSD1	0.491861	-6.14864	8.9454	0.233797	20	0.307776
SGIT	rs2587363	rs1443914	0.914606	GTEx_v7	Brain Spinal cord cervical c-10	ENSG00000136100.8	VPS36	0.0248202	-14.8576	6.62049	0.0846293	20	1.68384
SGIT	rs2587363	rs1443914	0.914606	GTEx_v7	Brain Spinal cord cervical c-12	ENSG00000165416.10	SUGT1	0.821437	-1.37194	6.07866	0.441265	20	0.0850769
SGIT	rs2587363	rs1443914	0.914606	GTEx_v7	Brain Spinal cord cervical c-15	ENSG00000139675.10	HNRNPA1L2	0.309553	-6.78388	6.676	0.0124259	20	0.511111
SGIT	rs2587363	rs1443914	0.914606	GTEx_v7	Brain Spinal cord cervical c-18	ENSG00000102837.6	OLFM4	0.85279	2.28999	12.341	0.611123	20	0.0688718
SGIT	rs2587363	rs1443914	0.914606	GTEx_v7	Brain Spinal cord cervical c-19	ENSG00000136099.9	PCDH8	0.148397	-9.74931	6.74591	0.021016	20	0.840313
SGIT	rs2587363	rs1343603	0.524009	GTEx_v7	Brain Spinal cord cervical c-22	ENSG00000136098.12	NEK3	0.0134528	18.0302	7.2951	0.337519	8	2.03496
SGIT	rs2587363	rs1443914	0.914606	GTEx_v7	Brain Putamen basal ganglia	ENSG00000136114.11	THSD1	0.147838	-7.95222	5.49486	0.208969	20	0.846929
SGIT	rs2587363	rs1443914	0.914606	GTEx_v7	Brain Putamen basal ganglia	ENSG00000136110.8	LECT1	0.65828	-1.78006	4.02464	0.25346	20	0.18132
SGIT	rs2587363	rs1343603	0.524009	GTEx_v7	Brain Putamen basal ganglia	ENSG00000136098.12	NEK3	0.402527	4.69367	5.60696	0.402905	8	0.397334
SGIT	rs2587363	rs1443914	0.914606	GTEx_v7	Brain Putamen basal ganglia	ENSG00000139675.10	HNRNPA1L2	0.389496	-6.57035	7.63522	0.362405	20	0.411101
SGIT	rs2587363	rs1443914	0.914606	GTEx_v7	Brain Putamen basal ganglia	ENSG00000165416.10	SUGT1	0.370906	4.22798	4.72517	0.430561	20	0.432703
SGIT	rs2587363	rs1343603	0.524009	GTEx_v7	Brain Putamen basal ganglia	ENSG00000243406.2	MRPS31P5	0.922766	0.630493	6.50328	0.208413	13	0.0348101
SGIT	rs2587363	rs1373284	0.654919	GTEx_v7	Brain Putamen basal ganglia	ENSG00000136149.6	RPL13AP25	0.445882	-5.19162	6.81048	0.994328	9	0.352162
SGIT	rs2587363	rs1443914	0.914606	GTEx_v7	Brain Putamen basal ganglia	ENSG00000198384.7	TPTE2P3	0.542559	-5.12739	8.42007	0.21679	20	0.265587
SGIT	rs2587363	rs1443914	0.914606	GTEx_v7	Brain Putamen basal ganglia	ENSG00000136099.9	PCDH8	0.0571296	7.44049	3.91127	0.545657	20	1.29424
SGIT	rs2587363	rs1443914	0.914606	GTEx_v7	Brain Putamen basal ganglia	ENSG00000136108.10	CKAP2	0.0987277	10.0545	6.08976	0.289054	20	1.03426
SGIT	rs2587363	rs1443914	0.914606	GTEx_v7	Brain Putamen basal ganglia	ENSG00000102837.6	OLFM4	0.161162	11.9164	8.50458	0.313383	20	0.807355
SGIT	rs2587363	rs1343603	0.524009	GTEx_v7	Brain Putamen basal ganglia	ENSG00000197168.7	NEK5	0.750927	-2.91984	9.19874	0.149268	8	0.12415
SGIT	rs2587363	rs1443914	0.914606	GTEx_v7	Brain Putamen basal ganglia	ENSG00000136100.8	VPS36	0.415662	-3.95628	4.86048	0.322328	20	0.382434
SGIT	rs2587363	rs1443914	0.914606	GTEx_v7	Brain Nucleus accumbens basal ganglia	ENSG00000136114.11	THSD1	0.976628	0.18806	6.41925	0.509458	20	0.0102468
SGIT	rs2587363	rs1443914	0.914606	GTEx_v7	Brain Nucleus accumbens basal ganglia	ENSG00000102837.6	OLFM4	0.644386	-3.3398	7.23565	0.478916	20	0.190735
SGIT	rs2587363	rs1443914	0.914606	GTEx_v7	Brain Nucleus accumbens basal ganglia	ENSG00000136110.8	LECT1	0.343487	-4.7039	4.9656	0.157374	20	0.467281
SGIT	rs2587363	rs1443914	0.914606	GTEx_v7	Brain Nucleus accumbens basal ganglia	ENSG00000136108.10	CKAP2	0.539642	2.94006	4.7934	0.60954	20	0.268164
SGIT	rs2587363	rs1443914	0.914606	GTEx_v7	Brain Nucleus accumbens basal ganglia	ENSG00000225510.1	PCDH8P1	0.35517	-5.59765	6.05407	0.124504	20	0.452428
SGIT	rs2587363	rs1343603	0.524009	GTEx_v7	Brain Nucleus accumbens basal ganglia	ENSG00000243406.2	MRPS31P5	0.334471	5.65411	5.85828	0.137443	13	0.480354
SGIT	rs2587363	rs1443914	0.914606	GTEx_v7	Brain Nucleus accumbens basal ganglia	ENSG00000198384.7	TPTE2P3	0.585611	-4.32795	7.93819	0.569346	20	0.232436
SGIT	rs2587363	rs1443914	0.914606	GTEx_v7	Brain Nucleus accumbens basal ganglia	ENSG00000136099.9	PCDH8	0.752859	-1.34488	4.27118	0.407525	20	0.123082
SGIT	rs2587363	rs1343603	0.524009	GTEx_v7	Brain Nucleus accumbens basal ganglia	ENSG00000197168.7	NEK5	0.551968	4.10585	6.90275	0.385196	8	0.258517
SGIT	rs2587363	rs1373284	0.654919	GTEx_v7	Brain Nucleus accumbens basal ganglia	ENSG00000136149.6	RPL13AP25	0.72607	2.20111	6.28246	0.0306377	9	0.138863
SGIT	rs2587363	rs1443914	0.914606	GTEx_v7	Brain Nucleus accumbens basal ganglia	ENSG00000139675.10	HNRNPA1L2	0.916411	0.553817	5.27669	0.198001	20	0.037822
SGIT	rs2587363	rs1443914	0.914606	GTEx_v7	Brain Nucleus accumbens basal ganglia	ENSG00000136100.8	VPS36	0.400903	-4.497	5.35352	0.0771824	20	0.398799
SGIT	rs2587363	rs1443914	0.914606	GTEx_v7	Brain Nucleus accumbens basal ganglia	ENSG00000165416.10	SUGT1	0.109247	6.85035	4.27723	0.104508	20	0.989552
SGIT	rs2587363	rs1343603	0.524009	GTEx_v7	Brain Nucleus accumbens basal ganglia	ENSG00000136098.12	NEK3	0.266283	5.74358	5.16666	0.4825	8	0.583073
SGIT	rs2587363	rs1443914	0.914606	GTEx_v7	Brain Hypothalamus	ENSG00000136108.10	CKAP2	0.673031	-1.97186	4.67275	0.0983038	20	0.171662
SGIT	rs2587363	rs1343603	0.524009	GTEx_v7	Brain Hypothalamus	ENSG00000243406.2	MRPS31P5	0.389991	5.85491	6.81093	0.866927	13	0.411271
SGIT	rs2587363	rs1343603	0.524009	GTEx_v7	Brain Hypothalamus	ENSG00000197168.7	NEK5	0.637404	2.68079	5.6877	0.770788	8	0.195419
SGIT	rs2587363	rs1443914	0.914606	GTEx_v7	Brain Hypothalamus	ENSG00000198384.7	TPTE2P3	0.532455	-4.27814	6.85311	0.0231395	20	0.273755
SGIT	rs2587363	rs1443914	0.914606	GTEx_v7	Brain Hypothalamus	ENSG00000136099.9	PCDH8	0.737131	2.3517	7.00632	0.111639	20	0.132151
SGIT	rs2587363	rs1443914	0.914606	GTEx_v7	Brain Hypothalamus	ENSG00000136100.8	VPS36	0.028229	-11.0597	5.04069	0.881912	20	1.63928
SGIT	rs2587363	rs1867368	0.729662	GTEx_v7	Brain Hypothalamus	ENSG00000272281.2	TPTE2P2	0.204839	10.2782	8.10655	0.0448476	20	0.700288
SGIT	rs2587363	rs1443914	0.914606	GTEx_v7	Brain Hypothalamus	ENSG00000136110.8	LECT1	0.668072	3.00441	7.00663	0.226752	20	0.174877
SGIT	rs2587363	rs1443914	0.914606	GTEx_v7	Brain Hypothalamus	ENSG00000165416.10	SUGT1	0.78659	1.31601	4.86078	0.137851	20	0.103983
SGIT	rs2587363	rs1443914	0.914606	GTEx_v7	Brain Hypothalamus	ENSG00000136114.11	THSD1	0.294801	-8.05104	7.68487	0.265996	20	0.534513
SGIT	rs2587363	rs1373284	0.654919	GTEx_v7	Brain Hypothalamus	ENSG00000136149.6	RPL13AP25	0.0608905	13.731	7.32596	0.107402	9	1.27938
SGIT	rs2587363	rs1443914	0.914606	GTEx_v7	Brain Hypothalamus	ENSG00000225510.1	PCDH8P1	0.703096	3.02219	7.92927	0.0176426	20	0.152674
SGIT	rs2587363	rs1343603	0.524009	GTEx_v7	Brain Hypothalamus	ENSG00000136098.12	NEK3	0.904191	-0.596038	4.95175	0.943094	8	0.0436135
SGIT	rs2587363	rs1443914	0.914606	GTEx_v7	Brain Hypothalamus	ENSG00000139675.10	HNRNPA1L2	0.327401	-7.43917	7.59593	0.55181	20	0.48786
SGIT	rs2587363	rs1443914	0.914606	GTEx_v7	Brain Hypothalamus	ENSG00000102837.6	OLFM4	0.518207	-6.01532	9.31003	0.438173	20	0.285613
SGIT	rs2587363	rs1443914	0.914606	GTEx_v7	Brain Hippocampus	ENSG00000102837.6	OLFM4	0.717932	-3.33248	9.22552	0.422218	20	0.143626
SGIT	rs2587363	rs1443914	0.914606	GTEx_v7	Brain Hippocampus	ENSG00000198384.7	TPTE2P3	0.588616	3.96456	7.33034	0.74069	20	0.230027
SGIT	rs2587363	rs1373284	0.654919	GTEx_v7	Brain Hippocampus	ENSG00000136149.6	RPL13AP25	0.28642	-9.54783	8.95662	0.237112	9	0.549501
SGIT	rs2587363	rs1443914	0.914606	GTEx_v7	Brain Hippocampus	ENSG00000136100.8	VPS36	0.56247	2.70622	4.67254	0.790998	20	0.249847
SGIT	rs2587363	rs1443914	0.914606	GTEx_v7	Brain Hippocampus	ENSG00000136114.11	THSD1	0.0131281	-13.8017	5.56457	0.648642	20	2.03351
SGIT	rs2587363	rs1343603	0.524009	GTEx_v7	Brain Hippocampus	ENSG00000136098.12	NEK3	0.506287	2.74922	4.13647	0.889297	8	0.296182
SGIT	rs2587363	rs1443914	0.914606	GTEx_v7	Brain Hippocampus	ENSG00000136099.9	PCDH8	0.242142	-3.52953	3.01759	0.527313	20	0.622752
SGIT	rs2587363	rs1443914	0.914606	GTEx_v7	Brain Hippocampus	ENSG00000139675.10	HNRNPA1L2	0.0131504	-14.4763	5.838	0.071551	20	2.03263
SGIT	rs2587363	rs1343603	0.524009	GTEx_v7	Brain Hippocampus	ENSG00000197168.7	NEK5	0.460271	-4.56267	6.17913	0.378144	8	0.338097
SGIT	rs2587363	rs1443914	0.914606	GTEx_v7	Brain Hippocampus	ENSG00000136108.10	CKAP2	0.972799	0.190326	5.58183	0.925533	20	0.011943
SGIT	rs2587363	rs1343603	0.524009	GTEx_v7	Brain Hippocampus	ENSG00000243406.2	MRPS31P5	0.811449	-1.23278	5.16767	0.786486	13	0.0905167
SGIT	rs2587363	rs1443914	0.914606	GTEx_v7	Brain Hippocampus	ENSG00000136110.8	LECT1	0.63479	3.14517	6.62148	0.0826788	20	0.197129
SGIT	rs2587363	rs1443914	0.914606	GTEx_v7	Brain Hippocampus	ENSG00000225510.1	PCDH8P1	0.0772125	-12.3149	6.96899	0.669091	20	1.15015
SGIT	rs2587363	rs1443914	0.914606	GTEx_v7	Brain Hippocampus	ENSG00000165416.10	SUGT1	0.734172	-1.60738	4.73343	0.71898	20	0.133914
SGIT	rs2587363	rs1443914	0.914606	GTEx_v7	Brain Frontal Cortex BA9	ENSG00000136100.8	VPS36	0.118553	-4.46956	2.86349	0.327603	20	0.949895
SGIT	rs2587363	rs1443914	0.914606	GTEx_v7	Brain Frontal Cortex BA11	ENSG00000225510.1	PCDH8P1	0.373867	-5.56314	6.25597	0.198135	20	0.429392
SGIT	rs2587363	rs1443914	0.914606	GTEx_v7	Brain Frontal Cortex BA12	ENSG00000136099.9	PCDH8	0.931082	0.361021	4.17447	0.3027	20	0.0309304
SGIT	rs2587363	rs1443914	0.914606	GTEx_v7	Brain Frontal Cortex BA14	ENSG00000102837.6	OLFM4	0.13311	-11.4987	7.65584	0.468897	20	0.896145
SGIT	rs2587363	rs1443914	0.914606	GTEx_v7	Brain Frontal Cortex BA15	ENSG00000136108.10	CKAP2	0.80116	-1.49094	5.92004	0.131913	20	0.0960602
SGIT	rs2587363	rs1443914	0.914606	GTEx_v7	Brain Frontal Cortex BA16	ENSG00000198384.7	TPTE2P3	0.205784	11.283	8.91763	0.280681	20	0.696657
SGIT	rs2587363	rs1443914	0.914606	GTEx_v7	Brain Frontal Cortex BA17	ENSG00000136110.8	LECT1	0.252689	8.49972	7.43085	0.0379227	20	0.603998
SGIT	rs2587363	rs1443914	0.914606	GTEx_v7	Brain Frontal Cortex BA18	ENSG00000139675.10	HNRNPA1L2	0.228971	-8.58736	7.13821	0.992393	20	0.648372
SGIT	rs2587363	rs1343603	0.524009	GTEx_v7	Brain Frontal Cortex BA20	ENSG00000197168.7	NEK5	0.0104049	-24.415	9.52939	0.679693	8	2.21766
SGIT	rs2587363	rs1373284	0.654919	GTEx_v7	Brain Frontal Cortex BA22	ENSG00000136149.6	RPL13AP25	0.972945	-0.259377	7.64788	0.473137	9	0.0118805
SGIT	rs2587363	rs1343603	0.524009	GTEx_v7	Brain Frontal Cortex BA23	ENSG00000243406.2	MRPS31P5	0.829912	-1.25448	5.83982	0.889143	13	0.0807812
SGIT	rs2587363	rs1343603	0.524009	GTEx_v7	Brain Frontal Cortex BA25	ENSG00000136098.12	NEK3	0.484141	3.44487	4.92364	0.129071	8	0.315959
SGIT	rs2587363	rs1443914	0.914606	GTEx_v7	Brain Frontal Cortex BA29	ENSG00000165416.10	SUGT1	0.083567	-7.76778	4.48913	0.208037	20	1.11411
SGIT	rs2587363	rs1443914	0.914606	GTEx_v7	Brain Frontal Cortex BA31	ENSG00000136114.11	THSD1	0.251945	-6.19941	5.41131	0.928773	20	0.605324
SGIT	rs2587363	rs1343603	0.524009	GTEx_v7	Brain Cortex	ENSG00000197168.7	NEK5	0.558097	4.91859	8.39821	0.913725	7	0.253728
SGIT	rs2587363	rs1443914	0.914606	GTEx_v7	Brain Cortex	ENSG00000136114.11	THSD1	0.560718	2.47937	4.26173	0.244096	20	0.25146
SGIT	rs2587363	rs1343603	0.524009	GTEx_v7	Brain Cortex	ENSG00000243406.2	MRPS31P5	0.776256	1.41184	4.96775	0.931405	12	0.109831
SGIT	rs2587363	rs1443914	0.914606	GTEx_v7	Brain Cortex	ENSG00000139675.10	HNRNPA1L2	0.23266	-8.99111	7.53318	0.49953	20	0.642056
SGIT	rs2587363	rs1443914	0.914606	GTEx_v7	Brain Cortex	ENSG00000136110.8	LECT1	0.231082	-8.92049	7.44878	0.256622	20	0.645135
SGIT	rs2587363	rs1443914	0.914606	GTEx_v7	Brain Cortex	ENSG00000136099.9	PCDH8	0.3856	-2.85262	3.28785	0.916154	20	0.41612
SGIT	rs2587363	rs1443914	0.914606	GTEx_v7	Brain Cortex	ENSG00000225510.1	PCDH8P1	0.281808	-7.72771	7.1801	0.374967	20	0.555779
SGIT	rs2587363	rs1443914	0.914606	GTEx_v7	Brain Cortex	ENSG00000136100.8	VPS36	0.721766	-1.25123	3.51371	0.439004	20	0.141424
SGIT	rs2587363	rs1443914	0.914606	GTEx_v7	Brain Cortex	ENSG00000165416.10	SUGT1	0.310475	3.95874	3.90321	0.194981	20	0.512445
SGIT	rs2587363	rs1343603	0.524009	GTEx_v7	Brain Cortex	ENSG00000136098.12	NEK3	0.218424	5.23521	4.25374	0.875843	7	0.673664
SGIT	rs2587363	rs1443914	0.914606	GTEx_v7	Brain Cortex	ENSG00000198384.7	TPTE2P3	0.327088	-7.97417	8.13693	0.211538	20	0.4892
SGIT	rs2587363	rs1443914	0.914606	GTEx_v7	Brain Cortex	ENSG00000136108.10	CKAP2	0.0847966	-9.33514	5.41636	0.249024	20	1.10997
SGIT	rs2587363	rs1373284	0.654919	GTEx_v7	Brain Cortex	ENSG00000136149.6	RPL13AP25	0.987543	0.137027	8.77618	0.505865	9	0.00543211
SGIT	rs2587363	rs1443914	0.914606	GTEx_v7	Brain Cortex	ENSG00000102837.6	OLFM4	0.819125	-1.57551	6.88989	0.363307	20	0.086485
SGIT	rs2587363	rs1443914	0.914606	GTEx_v7	Brain Cerebellum	ENSG00000136108.10	CKAP2	0.0614534	-10.8174	5.78401	0.440369	20	1.26515
SGIT	rs2587363	rs1443914	0.914606	GTEx_v7	Brain Cerebellum	ENSG00000136099.9	PCDH8	0.55701	4.42873	7.54097	0.317554	20	0.254385
SGIT	rs2587363	rs1443914	0.914606	GTEx_v7	Brain Cerebellum	ENSG00000139675.10	HNRNPA1L2	0.773281	-1.69635	5.88836	0.667413	20	0.111486
SGIT	rs2587363	rs1443914	0.914606	GTEx_v7	Brain Cerebellum	ENSG00000136100.8	VPS36	0.361652	3.01551	3.30567	0.867244	20	0.444596
SGIT	rs2587363	rs1343603	0.524009	GTEx_v7	Brain Cerebellum	ENSG00000243406.2	MRPS31P5	0.238658	-6.26498	5.31675	0.829011	13	0.633247
SGIT	rs2587363	rs1443914	0.914606	GTEx_v7	Brain Cerebellum	ENSG00000165416.10	SUGT1	0.992685	0.0277154	3.02288	0.502808	20	0.00318198
SGIT	rs2587363	rs1443914	0.914606	GTEx_v7	Brain Cerebellum	ENSG00000136114.11	THSD1	0.412971	-4.46686	5.45619	0.80171	20	0.385851
SGIT	rs2587363	rs1443914	0.914606	GTEx_v7	Brain Cerebellum	ENSG00000102837.6	OLFM4	0.48532	-5.98997	8.58442	0.0728059	20	0.314762
SGIT	rs2587363	rs1343603	0.524009	GTEx_v7	Brain Cerebellum	ENSG00000197168.7	NEK5	0.777881	-2.44828	8.67936	0.88084	8	0.10893
SGIT	rs2587363	rs1343603	0.524009	GTEx_v7	Brain Cerebellum	ENSG00000136098.12	NEK3	0.589505	-2.53266	4.69399	0.871612	8	0.229773
SGIT	rs2587363	rs1373284	0.654919	GTEx_v7	Brain Cerebellum	ENSG00000136149.6	RPL13AP25	0.0210986	-18.0634	7.83247	0.104255	9	1.84071
SGIT	rs2587363	rs1443914	0.914606	GTEx_v7	Brain Cerebellum	ENSG00000198384.7	TPTE2P3	0.259235	9.49257	8.4139	0.120318	20	0.593378
SGIT	rs2587363	rs1443914	0.914606	GTEx_v7	Brain Cerebellum	ENSG00000136110.8	LECT1	0.991069	-0.0913882	8.16425	0.185242	20	0.00388778
SGIT	rs2587363	rs1443914	0.914606	GTEx_v7	Brain Cerebellar Hemisphere	ENSG00000198384.7	TPTE2P3	0.139365	12.0988	8.185	0.208936	20	0.875659
SGIT	rs2587363	rs1343603	0.524009	GTEx_v7	Brain Cerebellar Hemisphere	ENSG00000243406.2	MRPS31P5	0.61532	-2.73648	5.44578	0.282694	13	0.210943
SGIT	rs2587363	rs1443914	0.914606	GTEx_v7	Brain Cerebellar Hemisphere	ENSG00000136114.11	THSD1	0.556334	-3.60936	6.13529	0.329371	20	0.254794
SGIT	rs2587363	rs1443914	0.914606	GTEx_v7	Brain Cerebellar Hemisphere	ENSG00000165416.10	SUGT1	0.997905	-0.0113197	4.31184	0.0615661	20	0.000908625
SGIT	rs2587363	rs1373284	0.654919	GTEx_v7	Brain Cerebellar Hemisphere	ENSG00000136149.6	RPL13AP25	0.313501	-7.60524	7.54561	0.610208	9	0.509407
SGIT	rs2587363	rs1443914	0.914606	GTEx_v7	Brain Cerebellar Hemisphere	ENSG00000136100.8	VPS36	0.304787	3.68051	3.58646	0.195676	20	0.520366
SGIT	rs2587363	rs1443914	0.914606	GTEx_v7	Brain Cerebellar Hemisphere	ENSG00000136110.8	LECT1	0.858664	1.45853	8.19054	0.467331	20	0.066023
SGIT	rs2587363	rs1343603	0.524009	GTEx_v7	Brain Cerebellar Hemisphere	ENSG00000197168.7	NEK5	0.572921	-4.68625	8.31255	0.517907	8	0.242152
SGIT	rs2587363	rs1443914	0.914606	GTEx_v7	Brain Cerebellar Hemisphere	ENSG00000139675.10	HNRNPA1L2	0.891691	-0.606358	4.45311	0.812935	20	0.0496663
SGIT	rs2587363	rs1443914	0.914606	GTEx_v7	Brain Cerebellar Hemisphere	ENSG00000136099.9	PCDH8	0.79335	2.12337	8.10564	0.595267	20	0.100329
SGIT	rs2587363	rs1443914	0.914606	GTEx_v7	Brain Cerebellar Hemisphere	ENSG00000136108.10	CKAP2	0.672009	-2.5085	5.92476	0.769689	20	0.172435
SGIT	rs2587363	rs1443914	0.914606	GTEx_v7	Brain Cerebellar Hemisphere	ENSG00000102837.6	OLFM4	0.51173	5.83568	8.89387	0.508077	20	0.291362
SGIT	rs2587363	rs1343603	0.524009	GTEx_v7	Brain Cerebellar Hemisphere	ENSG00000136098.12	NEK3	0.71498	-2.10159	5.75499	0.39905	8	0.145532
SGIT	rs2587363	rs1343603	0.524009	GTEx_v7	Brain Caudate basal ganglia	ENSG00000197168.7	NEK5	0.293646	6.11017	5.81834	0.213572	8	0.539263
SGIT	rs2587363	rs1443914	0.914606	GTEx_v7	Brain Caudate basal ganglia	ENSG00000139675.10	HNRNPA1L2	0.816807	1.28052	5.52774	0.395195	20	0.0877285
SGIT	rs2587363	rs1443914	0.914606	GTEx_v7	Brain Caudate basal ganglia	ENSG00000136110.8	LECT1	0.697676	-1.20813	3.11006	0.441848	20	0.156212
SGIT	rs2587363	rs1343603	0.524009	GTEx_v7	Brain Caudate basal ganglia	ENSG00000243406.2	MRPS31P5	0.952484	0.269852	4.52864	0.520167	13	0.021099
SGIT	rs2587363	rs1443914	0.914606	GTEx_v7	Brain Caudate basal ganglia	ENSG00000165416.10	SUGT1	0.179629	5.2447	3.90842	0.505354	20	0.76016
SGIT	rs2587363	rs1343603	0.524009	GTEx_v7	Brain Caudate basal ganglia	ENSG00000136098.12	NEK3	0.775528	1.14338	4.00975	0.893882	8	0.110258
SGIT	rs2587363	rs1867368	0.729662	GTEx_v7	Brain Caudate basal ganglia	ENSG00000272281.2	TPTE2P2	0.943823	0.490102	6.95521	0.504542	20	0.0250579
SGIT	rs2587363	rs1443914	0.914606	GTEx_v7	Brain Caudate basal ganglia	ENSG00000136114.11	THSD1	0.148623	-6.68855	4.63063	0.141673	20	0.847403
SGIT	rs2587363	rs1443914	0.914606	GTEx_v7	Brain Caudate basal ganglia	ENSG00000136100.8	VPS36	0.491414	2.94603	4.28164	0.247131	20	0.309332
SGIT	rs2587363	rs1443914	0.914606	GTEx_v7	Brain Caudate basal ganglia	ENSG00000198384.7	TPTE2P3	0.0168224	14.2472	5.95974	0.0288614	20	1.92114
SGIT	rs2587363	rs1443914	0.914606	GTEx_v7	Brain Caudate basal ganglia	ENSG00000102837.6	OLFM4	0.264374	7.44708	6.67234	0.66403	20	0.584706
SGIT	rs2587363	rs1443914	0.914606	GTEx_v7	Brain Caudate basal ganglia	ENSG00000136099.9	PCDH8	0.598731	1.36259	2.58937	0.613044	20	0.222857
SGIT	rs2587363	rs1443914	0.914606	GTEx_v7	Brain Caudate basal ganglia	ENSG00000225510.1	PCDH8P1	0.412033	-4.62386	5.63665	0.0433238	20	0.386927
SGIT	rs2587363	rs1443914	0.914606	GTEx_v7	Brain Caudate basal ganglia	ENSG00000136108.10	CKAP2	0.501004	2.99969	4.45778	0.61143	20	0.300848
SGIT	rs2587363	rs1373284	0.654919	GTEx_v7	Brain Caudate basal ganglia	ENSG00000136149.6	RPL13AP25	0.760764	-2.04355	6.71165	0.283477	9	0.118613
SGIT	rs2587363	rs1443914	0.914606	GTEx_v7	Brain Anterior cingulate cortex BA24	ENSG00000225510.1	PCDH8P1	0.847116	-1.18222	6.13185	0.00964746	20	0.0718572
SGIT	rs2587363	rs1443914	0.914606	GTEx_v7	Brain Anterior cingulate cortex BA28	ENSG00000136099.9	PCDH8	0.0189209	8.34097	3.55376	0.350783	20	1.8425
SGIT	rs2587363	rs1443914	0.914606	GTEx_v7	Brain Anterior cingulate cortex BA29	ENSG00000136114.11	THSD1	0.58979	2.07639	3.8513	0.123354	20	0.229135
SGIT	rs2587363	rs1443914	0.914606	GTEx_v7	Brain Anterior cingulate cortex BA30	ENSG00000136100.8	VPS36	0.228824	3.90345	3.2437	0.538073	20	0.648067
SGIT	rs2587363	rs1343603	0.524009	GTEx_v7	Brain Anterior cingulate cortex BA32	ENSG00000243406.2	MRPS31P5	0.694063	2.6255	6.67475	0.72239	13	0.158357
SGIT	rs2587363	rs1343603	0.524009	GTEx_v7	Brain Anterior cingulate cortex BA33	ENSG00000136098.12	NEK3	0.00955398	12.0754	4.65951	0.384239	8	2.25777
SGIT	rs2587363	rs1443914	0.914606	GTEx_v7	Brain Anterior cingulate cortex BA34	ENSG00000136110.8	LECT1	0.860903	1.18557	6.76601	0.236452	20	0.0648632
SGIT	rs2587363	rs1373284	0.654919	GTEx_v7	Brain Anterior cingulate cortex BA38	ENSG00000136149.6	RPL13AP25	0.704761	3.0603	8.07676	0.491295	9	0.151712
SGIT	rs2587363	rs1443914	0.914606	GTEx_v7	Brain Anterior cingulate cortex BA39	ENSG00000139675.10	HNRNPA1L2	0.772208	-2.16447	7.47687	0.0867026	20	0.111989
SGIT	rs2587363	rs1443914	0.914606	GTEx_v7	Brain Anterior cingulate cortex BA40	ENSG00000165416.10	SUGT1	0.402908	4.46415	5.3371	0.382071	20	0.396109
SGIT	rs2587363	rs1443914	0.914606	GTEx_v7	Brain Anterior cingulate cortex BA42	ENSG00000102837.6	OLFM4	0.408971	5.90941	7.1568	0.878366	20	0.389527
SGIT	rs2587363	rs1343603	0.524009	GTEx_v7	Brain Anterior cingulate cortex BA44	ENSG00000197168.7	NEK5	0.831968	-2.01968	9.51878	0.467936	8	0.0796836
SGIT	rs2587363	rs1443914	0.914606	GTEx_v7	Brain Anterior cingulate cortex BA45	ENSG00000136108.10	CKAP2	0.677561	-2.14073	5.14854	0.531473	20	0.168754
SGIT	rs2587363	rs1443914	0.914606	GTEx_v7	Brain Anterior cingulate cortex BA46	ENSG00000198384.7	TPTE2P3	0.793252	1.76166	6.72159	0.168385	20	0.10033
SGIT	rs2587363	rs1443914	0.914606	GTEx_v7	Brain Amygdala	ENSG00000225510.1	PCDH8P1	0.627935	4.34327	8.96192	0.00907287	20	0.201568
SGIT	rs2587363	rs1443914	0.914606	GTEx_v7	Brain Amygdala	ENSG00000165416.10	SUGT1	0.474249	-3.72135	5.20044	0.0274089	20	0.323886
SGIT	rs2587363	rs1867368	0.729662	GTEx_v7	Brain Amygdala	ENSG00000272281.2	TPTE2P2	0.630904	5.05151	10.514	0.0209236	20	0.199598
SGIT	rs2587363	rs1373284	0.654919	GTEx_v7	Brain Amygdala	ENSG00000136149.6	RPL13AP25	0.131145	-14.8232	9.81929	0.878628	9	0.905009
SGIT	rs2587363	rs1343603	0.524009	GTEx_v7	Brain Amygdala	ENSG00000243406.2	MRPS31P5	0.581633	3.29264	5.97574	0.0975563	12	0.235049
SGIT	rs2587363	rs1443914	0.914606	GTEx_v7	Brain Amygdala	ENSG00000136099.9	PCDH8	0.804512	-1.1711	4.73151	0.272623	20	0.0941194
SGIT	rs2587363	rs1443914	0.914606	GTEx_v7	Brain Amygdala	ENSG00000136108.10	CKAP2	0.768134	2.29901	7.79811	0.532323	20	0.114158
SGIT	rs2587363	rs1443914	0.914606	GTEx_v7	Brain Amygdala	ENSG00000102837.6	OLFM4	0.421517	8.0691	10.0388	0.547634	20	0.3755
SGIT	rs2587363	rs1343603	0.524009	GTEx_v7	Brain Amygdala	ENSG00000197168.7	NEK5	0.829541	1.73392	8.05388	0.976243	7	0.0808664
SGIT	rs2587363	rs1443914	0.914606	GTEx_v7	Brain Amygdala	ENSG00000198384.7	TPTE2P3	0.097977	-14.6781	8.87034	0.490302	20	1.03211
SGIT	rs2587363	rs1443914	0.914606	GTEx_v7	Brain Amygdala	ENSG00000136114.11	THSD1	0.235029	-6.03154	5.07918	0.0170458	20	0.634082
SGIT	rs2587363	rs1343603	0.524009	GTEx_v7	Brain Amygdala	ENSG00000136098.12	NEK3	0.0238748	13.5444	5.9954	0.729791	7	1.73978
SGIT	rs2587363	rs1443914	0.914606	GTEx_v7	Brain Amygdala	ENSG00000139675.10	HNRNPA1L2	0.089091	-14.3072	8.41492	0.20678	20	1.07625
SGIT	rs2587363	rs1443914	0.914606	GTEx_v7	Brain Amygdala	ENSG00000136100.8	VPS36	0.92217	-0.616069	6.30568	0.278784	20	0.0350534
SGIT	rs2587363	rs1443914	0.914606	GTEx_v7	Brain Amygdala	ENSG00000136110.8	LECT1	0.986255	-0.149847	8.69822	0.361206	20	0.00598788
SGIT	rs2587363	rs1343603	0.524009	CEDAR	CD8+	eQTL_1450326_53217505_53217554_CD8.assoc.linear	HNRNPA1L2	0.754879	-0.711522	2.27897	0.277063	7	0.122168
SGIT	rs2587363	rs1343603	0.524009	CEDAR	CD8+	eQTL_2480296_53262319_53262368_CD8.assoc.linear	SUGT1	0.64747	0.471232	1.03051	0.804974	12	0.189096
SGIT	rs2587363	rs1343603	0.524009	CEDAR	CD8+	eQTL_1050736_53211574_53216582_CD8.assoc.linear	HNRNPA1L2	0.773884	0.307246	1.06943	0.895398	7	0.111371
SGIT	rs2587363	rs1343603	0.524009	CEDAR	CD4+	eQTL_1450326_53217505_53217554_CD4.assoc.linear	HNRNPA1L2	0.435564	-1.39058	1.78347	0.170394	7	0.363913
SGIT	rs2587363	rs1343603	0.524009	CEDAR	CD4+	eQTL_2480296_53262319_53262368_CD4.assoc.linear	SUGT1	0.671908	-0.443043	1.04607	0.114995	12	0.172889
SGIT	rs2587363	rs1343603	0.524009	CEDAR	CD4+	eQTL_1050736_53211574_53216582_CD4.assoc.linear	HNRNPA1L2	0.476605	0.917391	1.28888	0.734663	7	0.323947
SGIT	rs2587363	rs1343603	0.524009	CEDAR	CD19+	eQTL_2480296_53262319_53262368_CD19.assoc.linear	SUGT1	0.153693	1.22464	0.858426	0.152762	12	0.841035
SGIT	rs2587363	rs1343603	0.524009	CEDAR	CD19+	eQTL_1050736_53211574_53216582_CD19.assoc.linear	HNRNPA1L2	0.916705	0.0874638	0.83629	0.380291	7	0.0377728
SGIT	rs2587363	rs1343603	0.524009	CEDAR	CD19+	eQTL_1450326_53217505_53217554_CD19.assoc.linear	HNRNPA1L2	0.125938	2.76739	1.80837	0.946715	7	0.936291
SGIT	rs2587363	rs1443914	0.914606	CEDAR	CD15+	eQTL_6770131_53626107_53626156_CD15.assoc.linear	OLFM4	0.494117	-1.40486	2.05457	0.402652	20	0.307594
SGIT	rs2587363	rs1343603	0.524009	CEDAR	CD15+	eQTL_4560626_53277813_53277862_CD15.assoc.linear	LECT1	0.749963	-0.177101	0.555721	0.749341	13	0.124997
SGIT	rs2587363	rs1343603	0.524009	CEDAR	CD14+	eQTL_1450326_53217505_53217554_CD14.assoc.linear	HNRNPA1L2	0.934112	-0.167609	2.02737	0.913507	7	0.0295601
SGIT	rs2587363	rs1343603	0.524009	CEDAR	CD14+	eQTL_1050736_53211574_53216582_CD14.assoc.linear	HNRNPA1L2	0.758592	-0.236377	0.769129	0.257717	7	0.120044
SGIT	rs2587363	rs1343603	0.524009	CEDAR	CD14+	eQTL_2480296_53262319_53262368_CD14.assoc.linear	SUGT1	0.210128	-1.21594	0.970259	0.802947	12	0.694434
SGIT	rs2587363	rs1343603	0.524009	CEDAR	Platelets	eQTL_4560626_53277813_53277862_PLA.assoc.linear	LECT1	0.259599	1.50217	1.33249	0.348788	13	0.596708
