## Supplementary Tables for "Decomposing the genetic background of chronic back pain": Supplementary Table ST15. Results of gene-based analysis in exome data.xlsx

### Sheet: ST15a
Supplementary Table ST15a. Results of gene-based association analysis in exome data. Only genes with suggestive or statistically significant association (ACAT-O p-value < 2.5e-05) are shown
Genes reached the significance level (p-value < 2.5e-06) are written in bold.
					P-values
Trait	Set	Gene	Chr	Position	SKAT-O	PCA	ACAT-O
Back	LoFs + missense	SLC13A1	7	123113531	0.00584883	4.63442e-07	9.26811e-07
	LoFs+ protein coding	KIF5B	10	32009015	0.00197599	9.52287e-06	1.89544e-05
Hip	all SNPs in gene	OR2Z1	19	8721634	6.90124e-06	0.00352182	1.37755e-05
Knee	LoFs+ protein coding	MED10	5	6371874	1.63819e-05	3.48171e-05	2.22805e-05
	LoFs+ protein coding	EMC2	8	108443601	1.76583e-05	1.84914e-05	1.80653e-05
Neck	LoFs + missense	FUZ	19	49806866	1.12823e-05	5.37557e-05	1.86503e-05
SGIT	LoFs	SLC13A1	7	123113531	1.00548e-05	5.60752e-05	1.7052e-05
	LoFs + missense	SLC13A1	7	123113531	0.00066178	5.60132e-08	1.12017e-07

### Sheet: ST15b
Supplementary Table ST15b. SLC13A1 gene-based p-values for set of LoF+missense SNPs for different chronic pain traits. Exome data analysis
Significant association signals (p-value < 2.5e-06) are written in bold.
	P-values
Trait	SKAT-O	PCA	ACAT-O
Back	0.00584883	4.63442e-07	9.26811e-07
Hip	0.856402	0.496588	0.754201
Knee	0.00394015	0.000954948	0.00153732
Neck	0.0212515	0.00359379	0.0061487
SGIT	0.00066178	5.60132e-08	1.12017e-07
