## Supplementary Tables for "Decomposing the genetic background of chronic back pain": Supplementary Table ST16. List of tissues used for SMR-HEIDI analysis of pleiotropic effects on gene expression.xlsx

### Sheet: ST15
Supplementary Table ST15. List of tissues used for SMR-HEIDI analysis of pleiotropic effects on gene expression
Genotype-Tissue Expression (GTEx) version 7 - blood, musculoskeletal and nerve tissues, https://gtexportal.org; Carithers et al., Biopreserv Biobank, 2015, doi: 10.1089/bio.2015.29031.hmm
Westra Blood eQTL - peripheral blood, https://yanglab.westlake.edu.cn/software/smr/#eQTLsummarydata; Westra et al., Nat Genet, 2013, doi: 10.1038/ng.2756
CEDAR - peripheral blood, http://cedar-web.giga.ulg.ac.be/; Momozawa et al., Nat Commun, 2018, doi: 10.1038/s41467-018-04365-8
Legend
Dataset - name of the datatset provided data on gene expression in the tissue
Tissue - name of the tissue
Dataset	Tissue
GTEx version 7	Muscle Skeletal
GTEx version 7	Nerve Tibial
GTEx version 7	Pituitary
GTEx version 7	Whole Blood
GTEx version 7	Brain Substantia nigra
GTEx version 7	Brain Spinal cord cervical c-1
GTEx version 7	Brain Putamen basal ganglia
GTEx version 7	Brain Nucleus accumbens basal ganglia
GTEx version 7	Brain Hypothalamus
GTEx version 7	Brain Hippocampus
GTEx version 7	Brain Frontal Cortex BA9
GTEx version 7	Brain Cortex
GTEx version 7	Brain Cerebellum
GTEx version 7	Brain Cerebellar Hemisphere
GTEx version 7	Brain Caudate basal ganglia
GTEx version 7	Brain Anterior cingulate cortex BA24
GTEx version 7	Brain Amygdala
Westra Blood eQTL	Blood
CEDAR	CD8+ T lymphocytes (Peripheral blood)
CEDAR	CD4+ T lymphocytes (Peripheral blood)
CEDAR	CD19+ B lymphocytes (Peripheral blood)
CEDAR	CD14+ B lymphocytes (Peripheral blood)
CEDAR	CD15+ B lymphocytes (Peripheral blood)
CEDAR	Platelets (Peripheral blood)
